# CXCL14 suppresses the progression of colon cancer by regulating tumor epithelial-mesenchymal transition and tumor microenvironment

**DOI:** 10.1101/2024.02.26.24303307

**Authors:** Yinjie Zhang, Yue Jin, Siyi Wang, Yuchen Niu, Buyong Ma, Jingjing Li

## Abstract

**Background:** The widespread silencing of CXCL14 in advanced colon cancer underscores the association between CXCL14 and the development of colon cancer. Some studies have demonstrated *in vitro* that CXCL14 can inhibit the growth and metastasis of colon cancer cell, and it has also been studied in other disease models for its regulation of immune cell infiltration.

**Aims:** The aim of this study is to clarify the transcriptional regulation of colon cancer cells mediated by CXCL14 and its regulatory role in the tumor microenvironment.

**Method:** We analyzed the expression characteristics of CXCL14 in clinical databases of colon cancer. CXCL14 overexpression cell lines were established to study its functions on gene transcriptional regulation and cell physiology. Through subcutaneous tumor models, we investigated the effects of CXCL14 on the immune microenvironment.

**Result:** Firstly, the clinical data revealed that CXCL14 is silenced during cancer progression, and negatively associated with EMT and cell proliferation markers, and positively associated with the abundance of T cells and NK cells in colon tissue. Secondly, RNA-seq reveals that CXCL14 overexpression is negatively associated with cell EMT, and inhibits tumor migration and invasion. Western blot (WB) assay confirmed that CXCL14 inhibits the Erk/MAPK and Akt signaling pathways. Finally, subcutaneous tumor models demonstrate that CXCL14 overexpression inhibited tumor growth, increased the infiltration of tumor-associated T cells and DC cells, activated the anti-tumor immune response, antigen processing and presentation, and T helper differentiation in the tumor microenvironment.

**Conclusion:** CXCL14 becomes silenced in late-stage colon cancer samples. *In vivo* and *in vitro* experiments demonstrate that CXCL14 inhibits tumor EMT, proliferation, and metastasis through autocrine signaling. It also enhances the infiltration of T and NK lymphocytes through paracrine signaling and inhibits the proliferation of subcutaneous tumors.
