## Supplementary material for "CXCL14 suppresses the progression of colon cancer by regulating tumor epithelial-mesenchymal transition and tumor microenvironment": Supplementary data 1. correlation of CXCL14 and FN1, CDH2, MMP14 three datasets.xlsx

### Sheet: TCGA dataset
Sample ID	CXCL14 (mRNA Expression, RSEM (Batch normalized from Illumina HiSeq_RNASeqV2))	MMP14 (mRNA Expression, RSEM (Batch normalized from Illumina HiSeq_RNASeqV2))	CDH2 (mRNA Expression, RSEM (Batch normalized from Illumina HiSeq_RNASeqV2))	FN1 (mRNA Expression, RSEM (Batch normalized from Illumina HiSeq_RNASeqV2))
TCGA-3L-AA1B-01	6650.39	4221.47	64.7969	33954.1
TCGA-4N-A93T-01	987.905	2397.68	11.1272	624.093
TCGA-4T-AA8H-01	11601.5	2088.1	4.3868	1195.39
TCGA-5M-AAT4-01	1853.7	2910.07	10.7573	3507.75
TCGA-5M-AAT5-01	4321.93	2659.04	2.9677	31279.8
TCGA-5M-AAT6-01	992.885	7819.05	253.307	69435.7
TCGA-5M-AATA-01	6857.65	2697.02	4.3738	8398.41
TCGA-5M-AATE-01	5095.75	3079.55	12.3567	5202.15
TCGA-A6-2671-01	798.72	8534.34	51.5263	32419.7
TCGA-A6-2674-01	164.427	14568.5	195.966	92739.4
TCGA-A6-2675-01	1800.67	12599.3	110.587	30046.7
TCGA-A6-2677-01	10746.4	2775.62	2.79189	4682.28
TCGA-A6-2678-01	1413.37	3610.69	20.9057	12115.1
TCGA-A6-2681-01	1823.46	9849.01	40.9237	24276.8
TCGA-A6-2683-01	1196.15	2910.95	5.54507	12672
TCGA-A6-2684-01	4401.43	8449.53	124.735	19835.2
TCGA-A6-2685-01	3458.37	9607.37	91.2462	36622.1
TCGA-A6-2686-01	3332.03	7431.98	20.4778	9690.39
TCGA-A6-3807-01	25416.2	7729.86	35.8967	12581.5
TCGA-A6-3809-01	226.99	4484.9	18.4874	6988.39
TCGA-A6-3810-01	1630.96	9402.79	72.6813	42111.7
TCGA-A6-4105-01	1402.02	6231.45	23.5807	69650.6
TCGA-A6-4107-01	8850.62	5267.56	8.65929	4871.53
TCGA-A6-5656-01	1319.14	3415.38	9.4027	6283.19
TCGA-A6-5657-01	2085.36	13782.7	137.988	28194.4
TCGA-A6-5659-01	3878.96	3593.59	27.6856	6772.32
TCGA-A6-5660-01	4672.25	8519.76	68.7285	22395.2
TCGA-A6-5661-01	1651.92	4756.76	17.199	8011.47
TCGA-A6-5662-01	1138.1	4432.03	40.2597	12897.4
TCGA-A6-5664-01	1905.9	8073.79	67.2504	21068.5
TCGA-A6-5665-01	1534.41	2517.16	3.7528	2478.22
TCGA-A6-5666-01	8280.18	1885.38	17.3204	5277.13
TCGA-A6-5667-01	2010.81	5125.17	64.017	16710.1
TCGA-A6-6137-01	4035.08	4432.44	4.6152	6713.28
TCGA-A6-6138-01	4841.94	6134.51	25.8152	16127.3
TCGA-A6-6142-01	18061	18397.5	122.097	65913.8
TCGA-A6-6648-01	1463.53	2422.87	3.5578	11725.5
TCGA-A6-6649-01	3478.59	7074.22	13.075	8747.51
TCGA-A6-6651-01	3322.37	12317	260.915	73711.2
TCGA-A6-6652-01	2240.46	4257.13	11.4085	3388.33
TCGA-A6-6653-01	1682.35	9053.61	13.1197	12567.2
TCGA-A6-6654-01	1816.47	32933.7	135.811	130088
TCGA-A6-6780-01	30.1532	3486.41	5.9318	14536.3
TCGA-A6-6781-01	203.252	32577.2	346.246	200731
TCGA-A6-6782-01	3301.15	8582.89	78.4832	35997.8
TCGA-A6-A565-01	1015.53	11681.3	27.7264	31509.8
TCGA-A6-A566-01	983.33	25894.6	603.591	201166
TCGA-A6-A567-01	4780.97	5069.56	76.5451	9837.08
TCGA-A6-A56B-01	1049.94	14244.9	52.3187	23273.5
TCGA-AA-3489-01	522.382	11941.2	73.5964	116981
TCGA-AA-3492-01	1382.87	4050.87	10.2616	3924.31
TCGA-AA-3496-01	5130.76	7786.8	28.564	86689.3
TCGA-AA-3502-01	7594.2	2889.37	2.8986	185.507
TCGA-AA-3506-01	4173.05	4909.77	28.7673	10754
TCGA-AA-3510-01	472.218	3208.58	6.09974	5107.13
TCGA-AA-3511-01	4268.91	7915.48	71.2837	20647.1
TCGA-AA-3514-01	4269.49	10124.1	215.356	49818.7
TCGA-AA-3517-01	3166.55	3761.24	16.6008	4937.8
TCGA-AA-3519-01	19864.4	2969.1	9.5887	2697.74
TCGA-AA-3520-01	4996.22	6689.01	35.6235	12542.6
TCGA-AA-3521-01	2289.79	5633.15	23.1448	9704.89
TCGA-AA-3522-01	2685.16	2008.83	5.38269	1876.45
TCGA-AA-3524-01	6723.74	3398.35	15.638	4027.12
TCGA-AA-3526-01	1174.53	4846.54	17.4072	39760.4
TCGA-AA-3527-01	1180.09	11232.7	20.6618	15152.7
TCGA-AA-3529-01	2356.38	3179.6	24.1768	4760.37
TCGA-AA-3530-01	6295.11	1828.8	1.25696	6610.68
TCGA-AA-3531-01	1705.18	3928.17	15.9681	35021
TCGA-AA-3532-01	2693.6	9389.9	15.836	17427.7
TCGA-AA-3534-01	3492.89	4025.81	19.8251	28608
TCGA-AA-3538-01	2751.52	3951.02	24.9577	10428
TCGA-AA-3544-01	3618.71	4464.38	6.6038	2817.4
TCGA-AA-3548-01	5226.04	5373.4	23.0895	8753.64
TCGA-AA-3549-01	409.725	8211.53	6.0628	7019.59
TCGA-AA-3560-01	4198.87	4125.22	64.1639	3488.87
TCGA-AA-3561-01	4214.9	1195.42	2.31234	2476.17
TCGA-AA-3655-01	3564.21	5226.24	6.0269	8093.65
TCGA-AA-3660-01	9400.48	4862.32	12.5604	5386.96
TCGA-AA-3663-01	2305.49	1481.87	7.6923	3642.31
TCGA-AA-3664-01	1134.85	2108.67	24.3295	4023.94
TCGA-AA-3666-01	3030.94	2777.16	7.68916	1526.12
TCGA-AA-3667-01	3297.05	5218.68	2.66381	13629
TCGA-AA-3673-01	2732.35	4506.37	20.9206	13384.3
TCGA-AA-3675-01	1482.3	4219.23	18.1014	6132.34
TCGA-AA-3678-01	4027.41	2708.19	7.08673	4607.37
TCGA-AA-3679-01	6292.5	5970.04	9.94123	3298.57
TCGA-AA-3680-01	3906.06	2747.11	28.2045	2126.93
TCGA-AA-3681-01	1732.49	3168.63	16.8503	6195.65
TCGA-AA-3684-01	2518.98	18224.1	85.8471	29407.6
TCGA-AA-3685-01	15456	3451.64	14.0232	4544.49
TCGA-AA-3688-01	3724.48	3260.2	9.04073	3274.64
TCGA-AA-3692-01	6854.45	3405.47	15.4194	8024.24
TCGA-AA-3693-01	3694.5	2011.49	6.03409	2190.66
TCGA-AA-3695-01	114.487	14171.8	618.362	167621
TCGA-AA-3696-01	3611.43	3541.65	39.1512	31325.6
TCGA-AA-3712-01	6666.39	12489.1	47.2225	28460
TCGA-AA-3713-01	1165.92	2421.41	19.6894	9288
TCGA-AA-3715-01	127.506	29982.1	18.7817	45179.4
TCGA-AA-3811-01	659.828	4134.28	18.5544	7651.82
TCGA-AA-3812-01	2038.32	12283.2	44.7676	73089.2
TCGA-AA-3814-01	6385.68	7186.92	55.3986	17334.6
TCGA-AA-3818-01	2442.22	2461.46	6.6164	10147.3
TCGA-AA-3819-01	7422.71	2820.83	11.0433	3546
TCGA-AA-3821-01	1141.26	4847.96	27.4681	9607.47
TCGA-AA-3831-01	12577.9	2451.33	7.0086	3325.71
TCGA-AA-3833-01	1205.18	9751.96	34.4269	15625.9
TCGA-AA-3837-01	3419.71	6214.01	46.8643	9455.23
TCGA-AA-3841-01	3434.51	8214.58	12.7864	6871.82
TCGA-AA-3842-01	1446.6	6258.23	23.1767	10416.7
TCGA-AA-3844-01	3254.41	1813.19	3.67121	1761.87
TCGA-AA-3845-01	819.667	18130.3	13.0115	7879.27
TCGA-AA-3846-01	3244.53	2760.39	4.29716	4976.41
TCGA-AA-3848-01	1801.37	4142.19	8.09797	3861.88
TCGA-AA-3850-01	12661.4	3830.69	10.1584	6566.41
TCGA-AA-3851-01	5588.67	4520.11	17.0776	5830.67
TCGA-AA-3852-01	1203.49	8120.49	29.9515	40613.8
TCGA-AA-3854-01	4008.77	3752.69	2.48008	1121.57
TCGA-AA-3855-01	3285.26	3421.52	5.25375	1564.91
TCGA-AA-3856-01	4673.12	3796.32	4.73302	1529.41
TCGA-AA-3858-01	3420.35	5909.01	28.2613	8320.46
TCGA-AA-3864-01	1036.72	2936.79	23.5928	10803.1
TCGA-AA-3866-01	1676.82	8587.51	35.3273	24201.4
TCGA-AA-3867-01	2635.81	9824.75	51.0857	28856.7
TCGA-AA-3875-01	2220.87	2653.11	10.9894	5526.54
TCGA-AA-3877-01	1046.41	5171.54	32.1388	12657.8
TCGA-AA-3947-01	396.603	1136.38	96.3905	16708.1
TCGA-AA-3949-01	95.4115	5002.02	42.3249	14568.7
TCGA-AA-3950-01	37.2149	6005.34	78.1639	25003.9
TCGA-AA-3952-01	3331.15	8021.01	30.4998	10669
TCGA-AA-3955-01	9474.15	2569.21	1.74897	5714.58
TCGA-AA-3956-01	2706.47	3828.02	16.1306	7447.18
TCGA-AA-3966-01	469.694	10491	20.7586	19354.4
TCGA-AA-3968-01	5865.26	5200.58	34.5586	15308.8
TCGA-AA-3971-01	2445.29	3497.07	3.56236	19739.4
TCGA-AA-3973-01	4296.9	6252.03	25.6902	5901.71
TCGA-AA-3975-01	6149.08	4542.97	5.30246	4600.85
TCGA-AA-3976-01	14487.2	2785.15	22.6415	6709.06
TCGA-AA-3977-01	1015.1	3236.63	21.3928	9515.13
TCGA-AA-3979-01	820.796	2461.76	7.07836	1013.98
TCGA-AA-3982-01	7815.42	4235.69	10.4203	4774.57
TCGA-AA-3984-01	1257.45	5721.17	34.7833	8635.48
TCGA-AA-3986-01	7758.49	4240.01	5.66962	5407.95
TCGA-AA-3989-01	5409.08	5359.98	11.7416	11346.3
TCGA-AA-3994-01	1939.5	5531.47	29.668	6828.9
TCGA-AA-A004-01	2887.1	11527.7	-0.271687	1318.66
TCGA-AA-A00N-01	2168.46	11251.3	90.2316	46529.2
TCGA-AA-A00Z-01	2596.17	3183.11	16.8424	50158.2
TCGA-AA-A010-01	518.173	3206.84	6.26132	4440.69
TCGA-AA-A017-01	902.983	8112.06	13.223	8141.58
TCGA-AA-A01C-01	2753.24	8768.84	35.8748	32039
TCGA-AA-A01I-01	1776.29	2267.59	4.93605	2273.69
TCGA-AA-A01P-01	52.8474	10471.1	49.2027	30595.4
TCGA-AA-A01R-01	2.34172	8177.09	7.06734	9050.67
TCGA-AA-A01S-01	2247.35	2683	0.686835	5800.54
TCGA-AA-A01T-01	1051.56	4620.8	-0.271687	1505.95
TCGA-AA-A01V-01	1040.14	1892.68	20.8327	1183.28
TCGA-AA-A01X-01	2463.55	2872.43	20.5607	17263.6
TCGA-AA-A01Z-01	553.219	2496.14	9.8712	2685.41
TCGA-AA-A022-01	717.405	8911.26	9.62899	9640.45
TCGA-AA-A024-01	4235.11	3631.73	2.36258	1866.3
TCGA-AA-A02E-01	2679.73	3802.35	5.9718	1975.39
TCGA-AA-A02F-01	1897.67	4858.51	33.3025	23418.3
TCGA-AA-A02H-01	7141.33	5479.72	22.7839	45003.2
TCGA-AA-A02O-01	1550.27	3659.97	0.496849	24084.7
TCGA-AA-A02R-01	39.5011	8559.35	16.3036	21211.9
TCGA-AA-A02W-01	9268.75	3868.78	34.7969	21857.2
TCGA-AA-A02Y-01	1096.95	1689.83	1.716	53.1961
TCGA-AA-A03F-01	3126.13	3203.9	5.78678	1573.45
TCGA-AA-A03J-01	1198.43	7607.79	14.1842	7291.67
TCGA-AD-5900-01	350.104	7402.49	23.3402	13741.7
TCGA-AD-6548-01	125.83	10060.3	30.2318	20272.1
TCGA-AD-6888-01	834.014	1730.78	0	1952.47
TCGA-AD-6889-01	991.295	4297.49	11.7768	9009.22
TCGA-AD-6890-01	2093.38	7108.16	32.5059	52370.6
TCGA-AD-6895-01	55.7292	8996.96	13.2239	16766.9
TCGA-AD-6899-01	3665.24	12357.9	90.0036	38764.1
TCGA-AD-6901-01	851.985	16167.2	72.1843	40399.5
TCGA-AD-6963-01	3638.47	2276.94	4.563	2081.43
TCGA-AD-6964-01	411.498	11259.1	46.3944	42211.5
TCGA-AD-6965-01	1792.36	5906.51	22.2107	7526.86
TCGA-AD-A5EJ-01	28.2651	4578.95	51.6569	20581.9
TCGA-AD-A5EK-01	2344.83	3714.18	24.9042	6930.65
TCGA-AF-2687-01	1445.3	13223.1	182.205	102324
TCGA-AF-2690-01	4208.26	9753.56	86.544	66169.2
TCGA-AF-2691-01	5574.99	3180.42	20.2151	6542.75
TCGA-AF-2692-01	11034.6	4682.67	44.7919	8652.75
TCGA-AF-2693-01	3852.86	3822.14	8.2224	8069.24
TCGA-AF-3400-01	117.202	23110.6	213.373	67312.1
TCGA-AF-3911-01	3529.09	7418.08	43.0821	10361.3
TCGA-AF-4110-01	3726.92	8868.77	41.2114	14443.5
TCGA-AF-5654-01	2892.27	1232.86	4.3526	21820.5
TCGA-AF-6136-01	3820.98	4480.53	10.0503	2780.15
TCGA-AF-6655-01	1518.39	13328.8	64.5161	43316.9
TCGA-AF-6672-01	5061.21	2850.26	17.9297	4204.51
TCGA-AF-A56K-01	4333.63	9492.79	27.9531	19803.9
TCGA-AF-A56L-01	1716.23	6646.04	41.1321	23350.9
TCGA-AF-A56N-01	2920.34	8843.51	69.9555	159155
TCGA-AG-3574-01	9505.98	2589.08	28.339	5266.08
TCGA-AG-3575-01	192.108	8883.88	41.7432	28752.6
TCGA-AG-3580-01	4410.64	2486.05	-0.271687	7172.67
TCGA-AG-3581-01	2819.02	4285.66	12.8543	4146.18
TCGA-AG-3583-01	3520.4	2146.29	-0.271687	1073.36
TCGA-AG-3584-01	6822.07	4167.3	11.5896	4679.06
TCGA-AG-3591-01	5258.45	2253.77	8.2292	2478.53
TCGA-AG-3592-01	7396.03	4670.94	9.9327	22763.2
TCGA-AG-3594-01	1646.85	5127.86	5.08954	2433.08
TCGA-AG-3598-01	2031.81	1829.62	3.75021	4760.78
TCGA-AG-3599-01	4172.96	3279.99	6.69698	1255.63
TCGA-AG-3602-01	6369.28	3168.3	7.63022	3126.56
TCGA-AG-3605-01	2801.31	1202.64	1.51912	1456.31
TCGA-AG-3725-01	2866.55	2873.31	9.7128	1354.31
TCGA-AG-3726-01	1695.3	10943.9	5.64348	18050.8
TCGA-AG-3727-01	4627.26	9715.35	9.80058	9796.03
TCGA-AG-3731-01	969.512	11612.7	49.3166	66121.4
TCGA-AG-3732-01	6435.83	4951.02	8.1633	2385.49
TCGA-AG-3742-01	23932.6	4533.2	37.5977	23060.1
TCGA-AG-3878-01	11456.1	19704.7	30.5584	26493.8
TCGA-AG-3881-01	563.457	14877.6	38.6804	24106.2
TCGA-AG-3882-01	9929.87	5025.53	-0.271687	4965.52
TCGA-AG-3883-01	8482.94	17511.4	35.8216	22086.6
TCGA-AG-3885-01	3013.7	6344.79	4.54078	2156.55
TCGA-AG-3887-01	2972.77	4318.3	33.2283	5030.52
TCGA-AG-3890-01	8638.67	4118.48	12.1869	1871.96
TCGA-AG-3892-01	3592.04	3282.17	7.15019	3852.9
TCGA-AG-3893-01	4663.15	9442.59	37.2582	11403.8
TCGA-AG-3894-01	6475.87	5622.05	6.70407	7482.38
TCGA-AG-3896-01	3162.79	5627	21.1444	5266.7
TCGA-AG-3898-01	1773.03	4173.21	40.8486	10687.8
TCGA-AG-3901-01	8534.52	9999.02	95.5353	54715.5
TCGA-AG-3902-01	2467.41	3481.39	5.8293	2611.2
TCGA-AG-3909-01	4035.48	5832.85	14.9141	4135.11
TCGA-AG-4001-01	2119.38	14198.4	79.6413	44483.6
TCGA-AG-4008-01	19477.9	8133.78	36.9266	12512.5
TCGA-AG-4015-01	3713.39	4535.21	6.02872	11133.3
TCGA-AG-4021-01	991.075	11915.2	76.9803	49929
TCGA-AG-4022-01	9050.42	6279.08	68.5537	16239.7
TCGA-AG-A002-01	240.594	4748.96	0.565988	3770.92
TCGA-AG-A008-01	1174.25	3107.42	0.627392	1324.73
TCGA-AG-A00C-01	13024.7	1342.27	3.99008	4754.03
TCGA-AG-A00Y-01	2854.86	3241.23	1.41869	11137.1
TCGA-AG-A011-01	1050.85	3195.08	8.55686	5608.1
TCGA-AG-A015-01	1537.43	2823.87	1.43669	2312.86
TCGA-AG-A016-01	1916.24	3537.48	0.544772	1194.46
TCGA-AG-A01J-01	1988.88	3499.7	8.08703	1768.2
TCGA-AG-A01L-01	7113.43	5915.05	10.9649	1035.43
TCGA-AG-A01N-01	5971.78	3144.63	18.0739	6619.77
TCGA-AG-A01W-01	482.488	3108.23	7.39355	13961.1
TCGA-AG-A01Y-01	565.166	4836.35	20.9136	93329.9
TCGA-AG-A020-01	868.57	2097.7	-0.271687	2793.57
TCGA-AG-A026-01	580.196	3533.08	51.5785	8901.49
TCGA-AG-A02N-01	1129.64	2974.81	3.07591	2952.02
TCGA-AG-A02X-01	1383.78	3242.84	-0.271687	1219.52
TCGA-AG-A032-01	8146.34	4815.47	16.8513	4857.99
TCGA-AH-6544-01	355.948	2195.41	5.7334	2454.85
TCGA-AH-6547-01	2411.91	6890.26	50.1969	23695.9
TCGA-AH-6643-01	18986.9	10873.3	83.5863	30806.2
TCGA-AH-6644-01	3063.79	13003.6	47.619	86045.8
TCGA-AH-6897-01	1424.93	1914.75	2.9295	25846.2
TCGA-AH-6903-01	2282.92	2103.29	6.6794	4013.12
TCGA-AM-5820-01	337.787	2273.49	70.1461	16372
TCGA-AM-5821-01	11.5927	26810.7	21.0776	34053
TCGA-AU-3779-01	11267.1	6231.95	23.4558	79361
TCGA-AU-6004-01	672.133	8484.97	48.9778	29907.5
TCGA-AY-4070-01	6504.62	5038.9	22.6688	11331.7
TCGA-AY-4071-01	11906	5359.58	16.0483	3954.12
TCGA-AY-5543-01	3068.61	1638.8	1.5773	2111.59
TCGA-AY-6196-01	1190.28	8758.1	384.154	133971
TCGA-AY-6197-01	599.755	3871.63	1.6353	4100.57
TCGA-AY-6386-01	2070.13	3696.32	2.2264	12887.5
TCGA-AY-A54L-01	493.215	2953.77	1.2723	4226.46
TCGA-AY-A69D-01	2046.35	4650.63	28.7668	39646.6
TCGA-AY-A71X-01	1608.76	2611.84	3.4589	438.125
TCGA-AY-A8YK-01	7521.22	3772.22	11.1453	2669.76
TCGA-AZ-4308-01	7894.61	17205	20.2437	12599
TCGA-AZ-4315-01	2135.45	3331.79	36.2391	7734.39
TCGA-AZ-4323-01	3365.7	6267.72	100.364	17790
TCGA-AZ-4614-01	171.16	4043.71	4.4935	1608.25
TCGA-AZ-4615-01	561.536	9316.22	37.687	25630.9
TCGA-AZ-4616-01	41.3553	5696.56	24.4145	22012
TCGA-AZ-4681-01	1162.18	2677.03	-0.271687	1107.3
TCGA-AZ-4682-01	25625.9	2595.68	14.334	2530.97
TCGA-AZ-5403-01	3218.88	8942.62	80.981	30152.7
TCGA-AZ-5407-01	4936.21	1830.74	0.581	760.534
TCGA-AZ-6598-01	15.6587	5683.05	34.5572	23109.6
TCGA-AZ-6599-01	1235.51	3458.41	1.019	314.355
TCGA-AZ-6600-01	579.975	11957.6	154.858	57810.4
TCGA-AZ-6603-01	8444.28	7665.42	22.6712	47250.8
TCGA-AZ-6605-01	6798.23	19318.9	86.6142	49132.9
TCGA-AZ-6606-01	1132.34	2448.9	0	5635.93
TCGA-AZ-6607-01	94.5274	38177.7	253.07	199906
TCGA-CA-5254-01	919.784	6218.01	66.2942	19485.9
TCGA-CA-5255-01	1501.11	1884.57	7.2142	2820.75
TCGA-CA-5256-01	11295.7	2560.82	2.6417	8753.4
TCGA-CA-5796-01	5561.02	3472.84	3.8339	1880.51
TCGA-CA-5797-01	4911.05	6016.38	62.5233	13362.9
TCGA-CA-6715-01	3532.89	4152.25	23.2816	90915.7
TCGA-CA-6716-01	4056.43	7259.15	44.9772	25151.2
TCGA-CA-6717-01	1289.96	6562.36	70.6889	37022.1
TCGA-CA-6718-01	14.4984	7349.14	66.6144	66607.8
TCGA-CA-6719-01	921.65	11604.5	106.63	41220.7
TCGA-CI-6619-01	3547.38	3893.72	10.5072	7458.48
TCGA-CI-6620-01	1464.3	4987.56	24.2875	46248.9
TCGA-CI-6621-01	3830.76	7069.57	19.732	26820.9
TCGA-CI-6622-01	2107.67	4660.03	9.326	22420.1
TCGA-CI-6623-01	3055.79	3796.96	2.8249	25194.2
TCGA-CI-6624-01	6523.04	6799.08	60.8295	22240.1
TCGA-CK-4947-01	8816.99	5663.14	16.9062	6373.63
TCGA-CK-4948-01	1477.63	9782.24	69.7368	22800.7
TCGA-CK-4950-01	2560.91	4507.22	17.7515	7160.91
TCGA-CK-4951-01	919.63	9671.05	44.4523	17904.3
TCGA-CK-4952-01	1240.69	5808.84	9.824	4688.09
TCGA-CK-5912-01	3094.31	3260.48	5.988	6569.86
TCGA-CK-5913-01	214.977	10868.7	20.6142	25543.1
TCGA-CK-5914-01	1077.76	6809.23	6.8854	21772
TCGA-CK-5915-01	2193.16	2897.42	0.8881	6131.88
TCGA-CK-5916-01	395	6092.58	39.0317	33948.7
TCGA-CK-6746-01	17.3358	3550.64	3.6496	10832.1
TCGA-CK-6747-01	7886.09	4502.88	11.7549	7993.73
TCGA-CK-6748-01	7151.8	18269.1	166.633	193438
TCGA-CK-6751-01	1361.68	9216.4	29.8659	16260.7
TCGA-CL-4957-01	4324.17	4759.78	14.8834	10736
TCGA-CL-5917-01	7574.34	6805.57	53.7046	45064.6
TCGA-CL-5918-01	2742.97	1816.39	0.5489	1430.49
TCGA-CM-4743-01	176.214	2823.16	1.868	12815.1
TCGA-CM-4744-01	11639.2	3269.34	5.4109	1265.38
TCGA-CM-4746-01	754.975	3097.82	2.98328	1505.31
TCGA-CM-4747-01	2963.93	4470.9	30.784	11039
TCGA-CM-4748-01	3043.01	5084.83	-0.271687	12108.8
TCGA-CM-4750-01	3095.89	4545.24	15.3707	13346.4
TCGA-CM-4751-01	3488.57	7764.63	24.223	16728.5
TCGA-CM-4752-01	2290.1	4799.88	21.5168	8165.44
TCGA-CM-5341-01	4339.1	2661.27	19.7337	10201.9
TCGA-CM-5344-01	715.571	12255.9	196.77	107655
TCGA-CM-5348-01	3007.56	9770.78	51.6373	76562.1
TCGA-CM-5349-01	1479.37	7675.52	70.0961	65746.7
TCGA-CM-5860-01	5529.13	16375.5	64.744	17827
TCGA-CM-5861-01	36.0424	6159.01	33.2155	11831.1
TCGA-CM-5862-01	5581.7	5584.31	16.3399	8088.89
TCGA-CM-5863-01	1671.07	11143.1	150.517	86495.8
TCGA-CM-5864-01	3972.07	3925.07	10.8992	1882.15
TCGA-CM-5868-01	966.308	6742.65	56.6308	23022.2
TCGA-CM-6161-01	5747.75	2987.58	41.5418	34467.7
TCGA-CM-6162-01	1792.87	17664.3	284.747	115104
TCGA-CM-6163-01	5439.93	4290.58	9.2852	8540.8
TCGA-CM-6164-01	7479.05	3544.31	44.8647	52081.2
TCGA-CM-6165-01	3327.42	5032.99	59.0842	20670.1
TCGA-CM-6166-01	3704.19	3027.54	33.5329	120653
TCGA-CM-6167-01	697.403	13059.4	91.6799	35870.2
TCGA-CM-6168-01	1246.26	13834	96.9033	60075.8
TCGA-CM-6169-01	3351.41	7454.64	67.7789	35671.5
TCGA-CM-6170-01	5419.13	8936.8	26.6112	19624.9
TCGA-CM-6171-01	2408.28	5171.97	2.2495	4816.11
TCGA-CM-6172-01	4392.37	4448.76	15.2513	7004.51
TCGA-CM-6674-01	137.697	10989.3	41.1964	27500
TCGA-CM-6675-01	332.422	8088.93	51.1728	12040.5
TCGA-CM-6676-01	22339.5	4874.68	165.665	27498.7
TCGA-CM-6677-01	2224.78	5935	29.7901	11589.7
TCGA-CM-6678-01	4895.56	4442.56	16.9713	9889.9
TCGA-CM-6679-01	3272.69	17553.7	102.999	85310.2
TCGA-CM-6680-01	6231.03	9409.34	44.4908	18712.5
TCGA-D5-5537-01	2770.75	7950.02	32.1663	13261.9
TCGA-D5-5538-01	250.031	7897.22	71.6492	43550.3
TCGA-D5-5539-01	2693.6	11272.3	38.0505	25258.5
TCGA-D5-5540-01	1521.55	2288.79	16.6256	47598.5
TCGA-D5-5541-01	2105.41	5181.72	24.2984	45168.7
TCGA-D5-6529-01	2861.02	12980.2	74.0911	21591.3
TCGA-D5-6530-01	398.397	5454.17	5.9462	8641.34
TCGA-D5-6531-01	332.865	6253.48	26.5475	202437
TCGA-D5-6532-01	1884.01	2256.59	12.7417	5665.2
TCGA-D5-6533-01	2987.23	3419.97	4.56	19401.3
TCGA-D5-6534-01	5456.08	25021	77.0229	106240
TCGA-D5-6535-01	2714.89	4096.46	8.2816	4521.74
TCGA-D5-6536-01	18.3461	11259.5	105.629	59232.8
TCGA-D5-6537-01	399.487	2561.42	4.2726	69083.5
TCGA-D5-6538-01	682.828	4022.9	9.8765	5204.94
TCGA-D5-6539-01	2893.88	2973.42	2.7911	4874.15
TCGA-D5-6540-01	21.1094	14699.7	41.2806	25691.6
TCGA-D5-6541-01	706.029	8473.4	182.927	49003.4
TCGA-D5-6898-01	15701.9	5857.18	82.989	42061.4
TCGA-D5-6920-01	10189.4	4503.15	10.2362	8027.17
TCGA-D5-6922-01	2121.14	9806.86	59.0406	30079
TCGA-D5-6924-01	2496.44	10624.1	69.4559	46886.1
TCGA-D5-6926-01	528.334	18798.5	114.188	81089.5
TCGA-D5-6927-01	150.049	8341.28	34.4098	44674.1
TCGA-D5-6928-01	1218.06	11743.6	47.7002	46340.3
TCGA-D5-6929-01	622.994	10035.9	86.8882	58550.8
TCGA-D5-6930-01	1514.98	10054.1	71.0146	21240.3
TCGA-D5-6931-01	1144.06	6936.39	48.6436	19912.5
TCGA-D5-6932-01	12937.9	9288.82	42.8555	38902.4
TCGA-D5-7000-01	683.328	7892.58	38.8121	20696.7
TCGA-DC-4745-01	4222.63	3631.84	10.9489	3251.82
TCGA-DC-4749-01	5610.96	3804.6	14.5889	17459.3
TCGA-DC-5337-01	4163.79	3491.24	3.3656	9629.5
TCGA-DC-5869-01	7403.76	4093.58	40.0386	6895.8
TCGA-DC-6154-01	5.5349	5117.62	268.228	46755.9
TCGA-DC-6155-01	17601.7	937.048	6.8799	1479.19
TCGA-DC-6157-01	1530.73	3829.09	55.972	50520.7
TCGA-DC-6158-01	3764.39	12850.3	40.404	46733.9
TCGA-DC-6160-01	2876.1	2996.71	3.16	2763.4
TCGA-DC-6681-01	9374.05	5053.35	114.968	8000.44
TCGA-DC-6682-01	2760.7	1501.1	9.8793	128316
TCGA-DC-6683-01	2605.9	5669.11	30.385	18221.2
TCGA-DM-A0X9-01	2068.42	3604.24	13.1706	6383.87
TCGA-DM-A0XD-01	159.683	8092.45	47.6246	12268.9
TCGA-DM-A0XF-01	8133.88	4257.35	33.0027	5831.45
TCGA-DM-A1D0-01	9771.82	3045.97	0.9993	3253.83
TCGA-DM-A1D4-01	1058.3	1876.07	1.223	746.025
TCGA-DM-A1D6-01	1657.49	3633.21	7.6239	1688.83
TCGA-DM-A1D7-01	2581.14	3968.17	3.1396	1894.25
TCGA-DM-A1D8-01	1717.87	2200.53	10.9019	1710.27
TCGA-DM-A1D9-01	4780.13	3457.28	8.2781	2430.46
TCGA-DM-A1DA-01	11.7722	2582.25	7.3178	5033.41
TCGA-DM-A1DB-01	55.3405	2348.67	59.6416	5657.63
TCGA-DM-A1HA-01	3.1943	7420.24	5.1907	2495.11
TCGA-DM-A1HB-01	2.8209	5599.44	17.3282	16195
TCGA-DM-A280-01	3.9711	4673.95	69.7773	15173.5
TCGA-DM-A282-01	5552.28	4743.49	27.3154	9552.71
TCGA-DM-A285-01	378.955	8525.58	129.844	23026.9
TCGA-DM-A288-01	94.6381	2730.51	10.6398	7889.68
TCGA-DM-A28A-01	656.817	12024.9	32.9253	50454.2
TCGA-DM-A28C-01	1781.53	2421.68	3.2976	3333.88
TCGA-DM-A28E-01	6368.21	1798.83	0.8981	721.149
TCGA-DM-A28F-01	2081.02	5325.2	10.1054	2679.33
TCGA-DM-A28G-01	5249.54	3527.06	10.0917	8571.1
TCGA-DM-A28H-01	603.953	2218.58	6.3241	2914.62
TCGA-DM-A28K-01	1519.19	4696.06	8.2988	5716.81
TCGA-DM-A28M-01	426.182	2056	6.9091	3937.45
TCGA-DT-5265-01	8253.02	8053.93	258.568	60150.2
TCGA-DY-A0XA-01	6589.96	3907.97	18.2001	71273.7
TCGA-DY-A1DC-01	8903.77	7195.79	29.2089	10583
TCGA-DY-A1DD-01	1807.04	2727.59	103.674	9522.01
TCGA-DY-A1DF-01	701.97	2979.06	30.7882	12258
TCGA-DY-A1DG-01	1713.09	2073.57	2.4522	973.026
TCGA-DY-A1H8-01	1706.4	878.884	4.4388	3460.37
TCGA-EF-5830-01	9346.46	4173.23	12.6263	2636.36
TCGA-EI-6506-01	2430.6	3637.87	11.125	7719.5
TCGA-EI-6507-01	119.824	12636.6	155.507	158164
TCGA-EI-6508-01	3800.32	2831.33	32.0088	13062.2
TCGA-EI-6509-01	204.952	8547.46	138.469	71072.4
TCGA-EI-6510-01	1950.09	1375.43	3.8396	3639.08
TCGA-EI-6511-01	1433.18	7312.9	54.7657	37967.8
TCGA-EI-6512-01	2364.31	4108.12	6.5132	5503.26
TCGA-EI-6513-01	1923.71	4323.86	42.8182	23243.3
TCGA-EI-6514-01	7856.42	4399.6	40.9513	10871.7
TCGA-EI-6881-01	1330.37	4208.96	4.788	4948.02
TCGA-EI-6882-01	1544.88	3892.51	5.1458	5738.71
TCGA-EI-6883-01	779.465	3496.6	19.5765	14546.9
TCGA-EI-6884-01	8740.04	7176.29	29.5302	13056.4
TCGA-EI-6885-01	3137.32	8821.71	65.061	49812
TCGA-EI-6917-01	113.526	8862.5	127.388	82055.8
TCGA-EI-7002-01	5539.18	5711.1	56.814	108660
TCGA-EI-7004-01	2813.85	21697.4	111.255	57198.7
TCGA-F4-6459-01	853.054	8709.1	158.906	83888.1
TCGA-F4-6460-01	7086.03	6814.91	141.814	19932.2
TCGA-F4-6461-01	2039.55	11944.3	56.2674	32959.9
TCGA-F4-6463-01	15713	7200.5	137.5	58904
TCGA-F4-6569-01	723.872	24363.4	229.781	114406
TCGA-F4-6570-01	25.9159	15273.3	151.542	84503
TCGA-F4-6703-01	534.121	30931	343.881	249369
TCGA-F4-6704-01	7343.6	13708.5	264.632	63703.3
TCGA-F4-6805-01	1137.16	15959	121.297	77911.6
TCGA-F4-6806-01	3517.75	6459.48	25.4521	8374.41
TCGA-F4-6807-01	3592.55	8959.15	69.2865	49955.5
TCGA-F4-6808-01	2084.67	3652.46	5.3286	2998.22
TCGA-F4-6809-01	745.763	4950.42	112.288	29495.3
TCGA-F4-6854-01	2932.15	4148.03	48.6491	15154.2
TCGA-F4-6855-01	1401.41	15640	306.333	136510
TCGA-F4-6856-01	575.182	6398.28	26.5576	11943.9
TCGA-F5-6464-01	1031.71	29985.5	139.015	135552
TCGA-F5-6465-01	3534.81	12379.8	92.8152	30938
TCGA-F5-6571-01	6652.91	6793.01	41.7488	23598.1
TCGA-F5-6702-01	1517.14	41898.4	377.117	226014
TCGA-F5-6810-01	7053.1	8878.57	141.478	51440.8
TCGA-F5-6811-01	7583.65	15355.3	124.53	75575.2
TCGA-F5-6812-01	1738.57	6145.08	92.6036	31955.4
TCGA-F5-6813-01	824.378	6629.53	61.599	24450.9
TCGA-F5-6814-01	391.69	4091.26	63.9205	34227.3
TCGA-F5-6861-01	1004.97	4280.56	12.2557	24409.4
TCGA-F5-6863-01	3242.38	4985.5	116.357	17317.1
TCGA-F5-6864-01	424.3	10147.2	81.3777	40483.3
TCGA-G4-6293-01	7830.86	3689.82	3.7116	4547.19
TCGA-G4-6294-01	9086.78	3461.01	10.1958	3769.67
TCGA-G4-6295-01	1944.84	2614.51	6.3176	3687.52
TCGA-G4-6297-01	1830.3	22691.8	188.878	76357.6
TCGA-G4-6298-01	38297.3	14273.4	28.3964	33712.1
TCGA-G4-6299-01	617.379	7153.32	77.798	47121.9
TCGA-G4-6302-01	211.055	15606.9	439.978	95911.2
TCGA-G4-6303-01	3238.06	6603.46	24.0902	15042.2
TCGA-G4-6304-01	33.1878	1410.48	10.4803	9535.37
TCGA-G4-6306-01	668.543	2349.05	0	474.314
TCGA-G4-6307-01	9191.53	4002.4	11.1078	2493.25
TCGA-G4-6309-01	989.241	3086.64	7.3613	4855.04
TCGA-G4-6311-01	433.368	14792.2	84.9948	44636.9
TCGA-G4-6315-01	3195.89	2939.85	3.599	22768.1
TCGA-G4-6317-01	1149.1	3468.05	3.823	1431.46
TCGA-G4-6320-01	2242.87	3824.01	4.2341	1844.87
TCGA-G4-6321-01	1929.51	8891.3	7.2464	915.02
TCGA-G4-6322-01	4283	4099.72	3.2297	7708.11
TCGA-G4-6323-01	3373.2	2415.79	13.6519	1953.41
TCGA-G4-6586-01	9.7831	1595.49	3.8282	3619.74
TCGA-G4-6588-01	154.231	6329.49	47.5714	16210.8
TCGA-G4-6626-01	261.404	3418.86	4.386	10235.5
TCGA-G4-6627-01	1967.91	9161.34	68.7973	32237.2
TCGA-G4-6628-01	208.541	4956.47	8.2919	13111.5
TCGA-G5-6641-01	1280.35	2131.3	3.3031	1277.04
TCGA-NH-A50T-01	1156.83	2746.24	6.2823	5734.8
TCGA-NH-A50U-01	5417.82	5263.11	60.148	14884.2
TCGA-NH-A50V-01	3515.83	8307.48	57.8247	14218.9
TCGA-NH-A5IV-01	263.391	3757.44	31.8428	27817.2
TCGA-NH-A6GA-01	4408.58	5812.55	6.6143	1810.92
TCGA-NH-A6GB-01	941.322	3835.08	2.4707	4700.43
TCGA-NH-A6GC-01	2541.6	8344.58	293.564	19744.1
TCGA-NH-A8F7-01	19896.4	1378.43	14.9271	3201.87
TCGA-NH-A8F8-01	12364.4	9815.83	68.5008	36341.9
TCGA-QG-A5YV-01	3929.94	4190.49	7.8717	7838.24
TCGA-QG-A5YW-01	4275.19	4283.57	24.3635	30300.9
TCGA-QG-A5YX-01	1474.63	3402.62	2.8642	1488.54
TCGA-QG-A5Z1-01	3895.35	7250.95	27.9297	15945.2
TCGA-QG-A5Z2-01	1618.44	2947.21	6.8564	1571.48
TCGA-QL-A97D-01	2382.62	3080.3	4.7237	1292.87
TCGA-RU-A8FL-01	763.851	1219.8	0	176.203
TCGA-SS-A7HO-01	878.167	1439.53	3.9165	6596.26
TCGA-T9-A92H-01	1123.69	3399.66	8.8347	4093.39
TCGA-WS-AB45-01	7.6435	36884.3	717.684	328717

### Sheet: Sidra-LUMC
Sample ID	CXCL14 (mRNA expression normalized counts)	MMP14 (mRNA expression normalized counts)	CDH2 (mRNA expression normalized counts)	FN1 (mRNA expression normalized counts)
SER-SILU-CC-P0002-PT-01	11.4543	10.7432	1.58496	12.4745
SER-SILU-CC-P0004-PT-01	10.1033	12.3929	6.79442	13.8642
SER-SILU-CC-P0005-PT-01	13.1619	12.3611	2.32193	11.4163
SER-SILU-CC-P0007-PT-01	12.9801	12.3292	3.16993	11.3537
SER-SILU-CC-P0009-PT-01	12.4883	11.2503	3	9.8392
SER-SILU-CC-P0010-PT-01	13.8549	11.388	4.16993	10.6457
SER-SILU-CC-P0011-PT-01	6.64386	13.6202	5.2854	16.3057
SER-SILU-CC-P0013-PT-01	9.56415	11.0728	4.80735	12.5228
SER-SILU-CC-P0015-PT-01	9.87036	12.9896	5.9542	14.5995
SER-SILU-CC-P0016-PT-01	10.2009	9.89026	3	10.7423
SER-SILU-CC-P0018-PT-01	10.3987	12.6981	4.85798	13.2963
SER-SILU-CC-P0019-PT-01	13.4737	12.26	4.90689	11.3576
SER-SILU-CC-P0020-PT-01	11.923	11.5868	3.16993	10.8478
SER-SILU-CC-P0021-PT-01	13.747	13.52	4.85798	13.9037
SER-SILU-CC-P0022-PT-01	12.0841	13.4431	4.32193	13.7834
SER-SILU-CC-P0023-PT-01	7.63662	13.8549	7.07682	16.1946
SER-SILU-CC-P0024-PT-01	13.4615	14.0487	7.27612	16.1388
SER-SILU-CC-P0025-PT-01	12.2559	10.0126	1.58496	10.7985
SER-SILU-CC-P0026-PT-01	11.8673	11.5416	3.58496	10.3276
SER-SILU-CC-P0027-PT-01	11.8533	12.9956	5.49185	12.8817
SER-SILU-CC-P0029-PT-01	9.98014	11.5943	5.32193	12.8564
SER-SILU-CC-P0030-PT-01	11.8001	12.9762	6.06609	16.0005
SER-SILU-CC-P0031-PT-01	13.5274	11.6371	3.45943	9.07682
SER-SILU-CC-P0032-PT-01	14.007	10.314	5.16993	12.1762
SER-SILU-CC-P0036-PT-01	9.97011	13.3357	6.82018	14.3008
SER-SILU-CC-P0037-PT-01	12.163	12.3449	5.39232	12.1904
SER-SILU-CC-P0038-PT-01	12.4694	12.7918	5.04439	11.9975
SER-SILU-CC-P0039-PT-01	12.2677	14.6306	5.32193	13.4055
SER-SILU-CC-P0040-PT-01	12.51	13.3703	6.22882	12.352
SER-SILU-CC-P0045-PT-01	10.3454	11.5817	5.12928	12.2624
SER-SILU-CC-P0047-PT-01	12.2357	12.1621	2.80735	9.77643
SER-SILU-CC-P0050-PT-01	11.8182	12.2871	5.08746	12.8963
SER-SILU-CC-P0051-PT-01	10.1344	13.0536	5.58496	14.007
SER-SILU-CC-P0052-PT-01	10.7607	11.5294	5.39232	12.9564
SER-SILU-CC-P0053-PT-01	10.7202	12.674	3.58496	12.8529
SER-SILU-CC-P0056-PT-01	10.8941	13.6905	6.14975	13.2122
SER-SILU-CC-P0057-PT-01	11.0049	13.3872	4.70044	13.0159
SER-SILU-CC-P0058-PT-01	14.1062	12.0532	4.39232	9.71596
SER-SILU-CC-P0059-PT-01	8.9629	12.6202	5.90689	13.3671
SER-SILU-CC-P0061-PT-01	11.6266	12.0502	5.04439	11.2568
SER-SILU-CC-P0062-PT-01	12.204	12.3742	5.39232	15.0913
SER-SILU-CC-P0063-PT-01	11.5859	11.9106	4.16993	10.6935
SER-SILU-CC-P0066-PT-01	8.22882	15.0913	6.78136	16.5044
SER-SILU-CC-P0067-PT-01	12.1545	12.3718	5.35755	14.3654
SER-SILU-CC-P0069-PT-01	11.7582	13.3412	4.90689	13.1189
SER-SILU-CC-P0070-PT-01	12.2079	14.7324	7.2854	15.3877
SER-SILU-CC-P0072-PT-01	5.35755	13.3815	6.44294	15.2977
SER-SILU-CC-P0074-PT-01	12.3652	12.2067	4.24793	11.6275
SER-SILU-CC-P0075-PT-01	13.4929	12.9876	4.08746	15.739
SER-SILU-CC-P0076-PT-01	11.4939	14.3396	6.47573	16.3682
SER-SILU-CC-P0077-PT-01	13.6128	12.9602	5.93074	13.3641
SER-SILU-CC-P0079-PT-01	10.0251	13.411	6.42626	13.3872
SER-SILU-CC-P0080-PT-01	9.04439	14.4898	5.32193	15.0651
SER-SILU-CC-P0081-PT-01	9.29232	14.3127	7.7211	15.3261
SER-SILU-CC-P0083-PT-01	10.352	13.9228	5.83289	15.5128
SER-SILU-CC-P0084-PT-01	11.4263	14.7674	6.37504	14.6952
SER-SILU-CC-P0087-PT-01	10.2288	12.3183	4.85798	11.1222
SER-SILU-CC-P0088-PT-01	13.1189	10.5362	2.80735	9.20945
SER-SILU-CC-P0089-PT-01	11.0478	10.6786	2.32193	10.0182
SER-SILU-CC-P0090-PT-01	9.82655	12.9915	4	12.2119
SER-SILU-CC-P0093-PT-01	10.7056	11.6466	3.32193	10.9506
SER-SILU-CC-P0095-PT-01	13.4431	11.9058	4.16993	9.91588
SER-SILU-CC-P0099-PT-01	11.2685	15.1151	6.2854	15.7785
SER-SILU-CC-P0100-PT-01	10.9322	11.4863	3.16993	11.7343
SER-SILU-CC-P0102-PT-01	10.421	12.8222	5.93074	13.4677
SER-SILU-CC-P0104-PT-01	5.67243	12.8999	5.90689	14.3516
SER-SILU-CC-P0106-PT-01	12.9742	11.8997	3.90689	11.8321
SER-SILU-CC-P0107-PT-01	13.1815	11.9866	4.75489	10.6384
SER-SILU-CC-P0109-PT-01	13.0159	13.0949	6.16993	13.9228
SER-SILU-CC-P0110-PT-01	12.0502	11.6059	1	10.3106
SER-SILU-CC-P0112-PT-01	9.67066	12.3589	4.75489	15.9525
SER-SILU-CC-P0113-PT-01	5.83289	11.4424	3.70044	11.7241
SER-SILU-CC-P0114-PT-01	6.80735	11.6207	4.52356	11.8459
SER-SILU-CC-P0115-PT-01	12.36	10.5878	3.32193	11.9873
SER-SILU-CC-P0116-PT-01	11.9958	10.1984	3.58496	9.41996
SER-SILU-CC-P0117-PT-01	13.5755	12.2079	4.32193	12.4873
SER-SILU-CC-P0118-PT-01	13.6358	12.0199	4.52356	11.1144
SER-SILU-CC-P0119-PT-01	11.9848	12.8855	5.2854	13.2525
SER-SILU-CC-P0122-PT-01	11.5216	12.9149	5.24793	13.1012
SER-SILU-CC-P0123-PT-01	11.0077	12.6034	4.58496	13.8286
SER-SILU-CC-P0124-PT-01	13.3585	13.0363	5.39232	16.5742
SER-SILU-CC-P0125-PT-01	9.08215	14.1738	6.89482	15.4472
SER-SILU-CC-P0127-PT-01	11.4009	13.1424	6.50779	12.9149
SER-SILU-CC-P0128-PT-01	13.1523	11.9705	2.58496	11.5236
SER-SILU-CC-P0129-PT-01	10.9816	12.9841	5.32193	13.2963
SER-SILU-CC-P0130-PT-01	10.7305	12.7358	4.9542	13.1715
SER-SILU-CC-P0131-PT-01	11.9556	12.5781	5	12.752
SER-SILU-CC-P0132-PT-01	13.3993	11.9791	5.52356	12.4107
SER-SILU-CC-P0133-PT-01	10.3772	12.6117	3.58496	12.0413
SER-SILU-CC-P0134-PT-01	11.9425	12.0355	4.39232	14.0951
SER-SILU-CC-P0135-PT-01	10.9114	13.0037	5.83289	14.1964
SER-SILU-CC-P0136-PT-01	9.62753	10.6165	4.32193	11.749
SER-SILU-CC-P0137-PT-01	11.6852	11.4041	4.32193	11.1824
SER-SILU-CC-P0138-PT-01	12.6771	12.1206	3.45943	13.4238
SER-SILU-CC-P0139-PT-01	12.8256	12.6644	4.70044	11.2906
SER-SILU-CC-P0140-PT-01	10.8281	11.5038	5.2854	13.747
SER-SILU-CC-P0141-PT-01	8.07146	13.7834	6.93074	16.0448
SER-SILU-CC-P0142-PT-01	9.58308	13.6624	6.12928	14.326
SER-SILU-CC-P0143-PT-01	10.1072	12.8564	5.24793	12.4094
SER-SILU-CC-P0144-PT-01	5.08746	13.1523	6.39232	16.4357
SER-SILU-CC-P0145-PT-01	12.1684	11.9344	6.47573	12.6499
SER-SILU-CC-P0147-PT-01	7.64386	14.0281	7.2854	15.58
SER-SILU-CC-P0148-PT-01	12.3859	11.4843	3.90689	10.8986
SER-SILU-CC-P0149-PT-01	8.90388	13.2578	6.53916	14.615
SER-SILU-CC-P0151-PT-01	3.16993	13.6202	9.40088	16.6493
SER-SILU-CC-P0154-PT-01	8.21432	12.6771	2.32193	12.7653
SER-SILU-CC-P0155-PT-01	11.1917	12.0423	5.58496	14.2238
SER-SILU-CC-P0156-PT-01	10.5275	12.1684	5.9542	12.9602
SER-SILU-CC-P0157-PT-01	13.4552	12.0355	3.70044	11.9374
SER-SILU-CC-P0158-PT-01	10.8218	10.8857	4.64386	10.9031
SER-SILU-CC-P0159-PT-01	13.0244	11.9989	3.70044	11.9192
SER-SILU-CC-P0160-PT-01	12.3542	11.0553	2	10.043
SER-SILU-CC-P0161-PT-01	7.02237	14.9132	8.28077	17.5592
SER-SILU-CC-P0163-PT-01	7.82655	12.9841	6.72792	16.3057
SER-SILU-CC-P0164-PT-01	12.3985	12.6389	3.70044	10.7715
SER-SILU-CC-P0165-PT-01	11.9647	12.528	6.04439	13.0403
SER-SILU-CC-P0167-PT-01	6.93074	13.2876	8.52748	14.8679
SER-SILU-CC-P0168-PT-01	11.6738	13.4615	6.30378	13.1619
SER-SILU-CC-P0169-PT-01	12.7787	12.0688	3.45943	10.8329
SER-SILU-CC-P0170-PT-01	9.46148	10.9979	8.13955	14.5358
SER-SILU-CC-P0173-PT-01	12.4944	13.1056	6.24793	13.0363
SER-SILU-CC-P0174-PT-01	12.0566	11.8459	2.58496	10.4273
SER-SILU-CC-P0176-PT-01	10.7993	9.15735	3.16993	10.9629
SER-SILU-CC-P0177-PT-01	12.4378	9.76653	6.32193	9.15482
SER-SILU-CC-P0178-PT-01	11.058	9.70908	1	12.6861
SER-SILU-CC-P0179-PT-01	12.8154	13.3249	5.93074	13.0446
SER-SILU-CC-P0180-PT-01	13.9959	11.8238	4.32193	11.3509
SER-SILU-CC-P0181-PT-01	13.6128	13.5345	4.9542	13.2177
SER-SILU-CC-P0182-PT-01	14.3784	12.9296	4.70044	13.1327
SER-SILU-CC-P0185-PT-01	11.7752	11.1408	2.32193	7.90689
SER-SILU-CC-P0188-PT-01	12.6673	12.0543	4.75489	11.5522
SER-SILU-CC-P0189-PT-01	7.02237	12.6917	5.85798	13.0969
SER-SILU-CC-P0190-PT-01	8.66178	14.4485	6.87036	16.3057
SER-SILU-CC-P0191-PT-01	13.7148	12.9681	5.80735	14.7324
SER-SILU-CC-P0192-PT-01	7.77479	12.9261	4.58496	13.4489
SER-SILU-CC-P0193-PT-01	13.0203	12.7375	4.75489	12.2583
SER-SILU-CC-P0195-PT-01	12.1926	14.1738	6.75489	15.1151
SER-SILU-CC-P0198-PT-01	10.8665	12.3337	6.14975	12.8927
SER-SILU-CC-P0199-PT-01	8.82972	13.2377	4.85798	13.0286
SER-SILU-CC-P0200-PT-01	8.7879	12.4719	6.24793	13.7834
SER-SILU-CC-P0201-PT-01	9.07948	12.2378	4.75489	12.0084
SER-SILU-CC-P0202-PT-01	12.2814	13.5069	5.97728	13.3815
SER-SILU-CC-P0203-PT-01	13.4929	12.1325	2.58496	9.18239
SER-SILU-CC-P0204-PT-01	13.1619	13.9228	5.04439	13.431
SER-SILU-CC-P0205-PT-01	11.6129	14.4551	7.06609	15.3561
SER-SILU-CC-P0206-PT-01	12.0908	10.4979	0	11.233
SER-SILU-CC-P0207-PT-01	13.1056	12.7123	4.9542	11.3592
SER-SILU-CC-P0209-PT-01	10.4481	12.9412	5.24793	13.9037
SER-SILU-CC-P0210-PT-01	13.2014	11.4853	2.32193	9.32867
SER-SILU-CC-P0211-PT-01	11.6649	12.3247	4.08746	13.411
SER-SILU-CC-P0212-PT-01	12.6709	12.7952	4.58496	13.7834
SER-SILU-CC-P0214-PT-01	11.8819	12.8256	4.75489	12.6799
SER-SILU-CC-P0215-PT-01	11.8376	14.4617	6.26679	14.5995
SER-SILU-CC-P0217-PT-01	11.6416	12.9801	5.20945	12.8893
SER-SILU-CC-P0218-PT-01	12.5304	13.0244	5.32193	14.9758
SER-SILU-CC-P0219-PT-01	14.14	12.103	4.64386	14.8061
SER-SILU-CC-P0220-PT-01	8.21917	15.0913	7.47573	16.2544
SER-SILU-CC-P0223-PT-01	11.9989	10.4388	2.32193	9.04166
SER-SILU-CC-P0224-PT-01	12.964	10.9293	2.58496	10.0901
SER-SILU-CC-P0225-PT-01	11.883	12.7586	3.80735	11.8719
SER-SILU-CC-P0226-PT-01	6.49185	11.7017	5.64386	13.5274
SER-SILU-CC-P0227-PT-01	6.16993	12.3081	5.88264	15.0913
SER-SILU-CC-P0228-PT-01	11.819	12.6405	5.08746	12.6246
SER-SILU-CC-P0229-PT-01	11.7669	11.2119	3.80735	11.6812
SER-SILU-CC-P0230-PT-01	12.2246	13.5132	6.96578	13.6055
SER-SILU-CC-P0231-PT-01	10.1561	12.6175	6.64386	14.0183
SER-SILU-CC-P0232-PT-01	11.3437	12.8709	4.58496	12.9956
SER-SILU-CC-P0233-PT-01	7.07682	11.3772	4.39232	13.0969
SER-SILU-CC-P0234-PT-01	10.8065	13.9959	6.10852	13.8932
SER-SILU-CC-P0236-PT-01	12.2255	13.9424	6.12928	15.7785
SER-SILU-CC-P0237-PT-01	12.9037	12.6202	4.85798	13.2821
SER-SILU-CC-P0238-PT-01	11.0566	11.3117	3	11.2192
SER-SILU-CC-P0239-PT-01	11.6289	10.7013	2	9.11894
SER-SILU-CC-P0241-PT-01	7.63662	14.7149	5.42626	14.6609
SER-SILU-CC-P0242-PT-01	11.8876	14.0376	6.91886	15.042
SER-SILU-CC-P0243-PT-01	11.8688	12.51	4.52356	13.4552
SER-SILU-CC-P0245-PT-01	10.42	14.1517	6.74147	14.9981
SER-SILU-CC-P0246-PT-01	12.136	11.7292	3.16993	9.77314
SER-SILU-CC-P0247-PT-01	12.3788	12.2137	2.32193	11.0802
SER-SILU-CC-P0248-PT-01	5.49185	13.2323	6.02237	13.8733
SER-SILU-CC-P0250-PT-01	11.4747	11.4798	4.24793	10.7557
SER-SILU-CC-P0252-PT-01	13.0751	12.2624	1	8.27612
SER-SILU-CC-P0253-PT-01	11.9076	13.8105	6.37504	16.6493
SER-SILU-CC-P0254-PT-01	10.1293	13.8549	6.47573	16.1946
SER-SILU-CC-P0256-PT-01	11.1948	14.9342	5.70044	16.5742
SER-SILU-CC-P0258-PT-01	10.4231	15.1385	8.21432	17.1022
SER-SILU-CC-P0259-PT-01	11.5221	14.1629	5.9542	15.3877
SER-SILU-CC-P0260-PT-01	10.5507	13.4996	5.12928	13.4867
SER-SILU-CC-P0261-PT-01	12.6004	12.2793	4.24793	15.0913
SER-SILU-CC-P0262-PT-01	11.4289	12.6316	5.04439	12.9071
SER-SILU-CC-P0263-PT-01	12.0928	12.275	3.45943	9.31515
SER-SILU-CC-P0265-PT-01	12.0721	12.8412	5.20945	12.8963
SER-SILU-CC-P0266-PT-01	12.7553	11.6852	1	10.3815
SER-SILU-CC-P0268-PT-01	7.2384	13.3249	6.18982	14.6952
SER-SILU-CC-P0269-PT-01	12.5155	13.4238	4.52356	14.9758
SER-SILU-CC-P0270-PT-01	10.7928	12.6528	4.08746	12.4896
SER-SILU-CC-P0271-PT-01	4.75489	13.7148	6.10852	15.192
SER-SILU-CC-P0272-PT-01	11.941	11.6457	6.58496	14.9342
SER-SILU-CC-P0273-PT-01	12.314	11.6511	3.58496	10.4737
SER-SILU-CC-P0274-PT-01	13.4489	14.8061	7.27612	16.8409
SER-SILU-CC-P0275-PT-01	13.0446	10.9894	1	8.45533
SER-SILU-CC-P0276-PT-01	11.7138	11.5817	4.70044	13.7231
SER-SILU-CC-P0277-PT-01	11.899	10.2216	1.58496	11.2703
SER-SILU-CC-P0278-PT-01	10.5736	12.6555	3.70044	11.6202
SER-SILU-CC-P0279-PT-01	10.8963	12.599	5.24793	13.747
SER-SILU-CC-P0280-PT-01	11.0382	13.8549	4.64386	13.7148
SER-SILU-CC-P0281-PT-01	12.312	11.9084	4.70044	12.2458
SER-SILU-CC-P0283-PT-01	11.0661	13.0119	4.75489	13.1235
SER-SILU-CC-P0284-PT-01	12.3496	13.1912	6.10852	13.7063
SER-SILU-CC-P0285-PT-01	11.917	11.7578	3.16993	9.14975
SER-SILU-CC-P0286-PT-01	12.5464	12.3205	3.32193	12.174
SER-SILU-CC-P0287-PT-01	11.8376	11.2562	3.32193	11.3421
SER-SILU-CC-P0288-PT-01	12.9723	11.1402	2.32193	11.0314
SER-SILU-CC-P0289-PT-01	12.4284	12.2665	5	13.8549
SER-SILU-CC-P0290-PT-01	9.55459	12.8999	6.30378	13.8642
SER-SILU-CC-P0291-PT-01	12.2479	12.5894	4.52356	12.0283
SER-SILU-CC-P0292-PT-01	10.3576	14.8265	7	15.5438
SER-SILU-CC-P0293-PT-01	11.4414	12.9449	4.58496	13.2177
SER-SILU-CC-P0294-PT-01	10.5216	13.2323	5.93074	14.3784
SER-SILU-CC-P0295-PT-01	11.4152	14.0951	6.40939	14.8265
SER-SILU-CC-P0296-PT-01	12.752	10.7389	2	7.87036
SER-SILU-CC-P0297-PT-01	11.1124	14.3008	6.67243	15.4824
SER-SILU-CC-P0298-PT-01	7.39232	12.7486	5.88264	15.2465
SER-SILU-CC-P0299-PT-01	4.85798	13.44	6.12928	14.8679
SER-SILU-CC-P0300-PT-01	5.97728	14.4898	7.96	16.6493
SER-SILU-CC-P0301-PT-01	12.4234	13.6055	6.89482	13.7559
SER-SILU-CC-P0304-PT-01	9.14975	13.7927	7.06609	15.3877
SER-SILU-CC-P0305-PT-01	12.4257	12.0566	1.58496	11.1344
SER-SILU-CC-P0306-PT-01	10.151	13.1424	5.39232	14.4346
SER-SILU-CC-P0307-PT-01	11.8849	12.6034	5.80735	13.2525
SER-SILU-CC-P0309-PT-01	13.2525	12.8999	3.70044	13.0536
SER-SILU-CC-P0310-PT-01	9.5812	14.7857	6.50779	15.9525
SER-SILU-CC-P0311-PT-01	11.4599	12.6421	6.39232	13.0582
SER-SILU-CC-P0313-PT-01	12.6034	13.8105	6.14975	13.6128
SER-SILU-CC-P0314-PT-01	7.40939	14.6952	5.52356	15.816
SER-SILU-CC-P0315-PT-01	13.8733	14.5688	6.65821	16.3057
SER-SILU-CC-P0316-PT-01	10.9972	15.0913	5.93074	16.0005
SER-SILU-CC-P0317-PT-01	12.5976	10.7582	4.08746	12.2955
SER-SILU-CC-P0318-PT-01	10.2192	14.3914	7.09803	15.9078
SER-SILU-CC-P0319-PT-01	12.1852	11.9944	4.70044	11.7398
SER-SILU-CC-P0320-PT-01	12.388	13.0886	5.04439	11.9564
SER-SILU-CC-P0321-PT-01	10.3197	13.7745	6.50779	15.7785
SER-SILU-CC-P0322-PT-01	4.64386	15.1683	9.03892	17.2911
SER-SILU-CC-P0323-PT-01	10.2819	12.4745	5	13.6905
SER-SILU-CC-P0324-PT-01	12.9956	11.8626	2.58496	8.13955
SER-SILU-CC-P0325-PT-01	5.70044	10.2192	3.16993	10.4717
SER-SILU-CC-P0326-PT-01	11.2877	13.6202	5.85798	14.9132
SER-SILU-CC-P0327-PT-01	12.1443	14.007	5.55459	13.6358
SER-SILU-CC-P0328-PT-01	13.8194	12.88	4.80735	12.8564
SER-SILU-CC-P0329-PT-01	12.726	13.5132	5.83289	13.8549
SER-SILU-CC-P0330-PT-01	7.65105	12.683	5.55459	13.6202
SER-SILU-CC-P0331-PT-01	12.2378	13.3815	5.39232	13.8932
SER-SILU-CC-P0332-PT-01	11.7151	12.9071	3.45943	12.1186
SER-SILU-CC-P0333-PT-01	12.1144	12.6346	5.08746	15.692
SER-SILU-CC-P0334-PT-01	13.7559	12.1926	5.20945	11.7875
SER-SILU-CC-P0335-PT-01	13.0536	13.7387	4.85798	14.3396
SER-SILU-CC-P0336-PT-01	13.4803	11.9252	2.32193	13.8194
SER-SILU-CC-P0339-PT-01	12.0098	12.9935	3.90689	13.6667
SER-SILU-CC-P0340-PT-01	11.8182	13.2122	6.02237	12.7486
SER-SILU-CC-P0341-PT-01	12.6917	12.695	4.75489	12.8622
SER-SILU-CC-P0342-PT-01	9.89178	14.7149	5.97728	15.9078
SER-SILU-CC-P0343-PT-01	12.327	12.1386	5.2854	12.9526
SER-SILU-CC-P0344-PT-01	10.8416	14.2098	6.2854	14.4617
SER-SILU-CC-P0345-PT-01	12.4165	12.8496	3.70044	13.7063
SER-SILU-CC-P0346-PT-01	4.45943	13.2377	6.62936	15.0651
SER-SILU-CC-P0348-PT-01	9.11894	14.9758	7.18982	17.1022
SER-SILU-CC-P0349-PT-01	12.4522	11.8757	2.32193	11.5073
SER-SILU-CC-P0350-PT-01	12.2814	11.3276	2.58496	7.82018
SER-SILU-CC-P0351-PT-01	13.2069	13.2847	4.80735	16.7377
SER-SILU-CC-P0352-PT-01	11.8626	11.4089	6.79442	12.3674
SER-SILU-CC-P0353-PT-01	12.7852	11.1105	4.85798	11.1793
SER-SILU-CC-P0354-PT-01	7.15987	15.4824	6.12928	16.1946
SER-SILU-CC-P0355-PT-01	7.2384	13.8286	6.47573	15.8638
SER-SILU-CC-P0356-PT-01	9.48583	13.5687	7.2854	15.6528
SER-SILU-CC-P0357-PT-01	11.2825	12.6691	4.75489	12.432
SER-SILU-CC-P0360-PT-01	8.99718	13.0969	4.24793	16.4357
SER-SILU-CC-P0361-PT-01	11.5411	11.0498	3.90689	11.0334
SER-SILU-CC-P0362-PT-01	10.0512	14.1517	6.12928	14.7149
SER-SILU-CC-P0364-PT-01	12.0848	11.352	6.72792	12.1261
SER-SILU-CC-P0366-PT-01	9.84706	9.84078	4.80735	9.17493
SER-SILU-CC-P0368-PT-01	13.2014	12.0004	6.56986	13.6745
SER-SILU-CC-P0369-PT-01	13.1715	11.3923	4.32193	12.6062
SER-SILU-CC-P0370-PT-01	11.29	12.7213	4.75489	12.6375
SER-SILU-CC-P0372-PT-01	8.15482	13.6582	6.56986	15.042
SER-SILU-CC-P0373-PT-01	12.9071	14.6609	7.41785	15.58
SER-SILU-CC-P0375-PT-01	12.6034	12.6673	4.64386	13.6055
SER-SILU-CC-P0376-PT-01	13.9528	12.5727	5.24793	11.5608
SER-SILU-CC-P0377-PT-01	10.3718	12.2644	5.32193	13.0079
SER-SILU-CC-P0378-PT-01	12.204	11.6839	3.16993	14.2745
SER-SILU-CC-P0379-PT-01	13.4368	14.9342	6.58496	17.2911
SER-SILU-CC-P0380-PT-01	13.6427	12.7421	5	12.9915
SER-SILU-CC-P0383-PT-01	12.3449	13.6865	6.9542	16.3682
SER-SILU-CC-P0384-PT-01	12.3929	12.6375	4.64386	11.1929
SER-SILU-CC-P0386-PT-01	11.6768	11.807	1	10.0526
SER-SILU-CC-P0387-PT-01	13.6582	11.0708	3	8.91886
SER-SILU-CC-P0388-PT-01	12.7754	12.7389	4.9542	12.6062
SER-SILU-CC-P0389-PT-01	9.36851	13.411	4.80735	13.7063
SER-SILU-CC-P0390-PT-01	12.9071	12.567	5.75489	13.0624
SER-SILU-CC-P0391-PT-01	12.2538	11.6416	2.32193	7.97728
SER-SILU-CC-P0392-PT-01	11.8704	11.776	3.90689	11.1202
SER-SILU-CC-P0393-PT-01	13.434	12.9071	4.70044	13.6667
SER-SILU-CC-P0394-PT-01	11.7731	11.9751	2.58496	15.3561
SER-SILU-CC-P0395-PT-01	11.9289	14.0951	6.10852	15.3261
SER-SILU-CC-P0396-PT-01	12.8496	11.6821	3.16993	8.69697
SER-SILU-CC-P0397-PT-01	11.5132	13.8194	6.32193	14.6952
SER-SILU-CC-P0398-PT-01	12.7421	12.9108	3.16993	13.3757
SER-SILU-CC-P0400-PT-01	12.4284	13.4929	5.78136	15.739
SER-SILU-CC-P0401-PT-01	10.9076	13.3993	5.42626	15.1151
SER-SILU-CC-P0402-PT-01	11.6357	14.9342	7.78136	15.9078
SER-SILU-CC-P0403-PT-01	13.3815	13.3357	6.02237	16.0891
SER-SILU-CC-P0404-PT-01	6.32193	13.628	6.47573	15.0913
SER-SILU-CC-P0405-PT-01	11.6321	12.9526	7.05528	13.52
SER-SILU-CC-P0406-PT-01	11.2854	13.5415	5.72792	16.1388
SER-SILU-CC-P0407-PT-01	8.84549	12.5155	4.45943	12.7818
SER-SILU-CC-P0408-PT-01	3.90689	14.5688	7.93664	16.955
SER-SILU-CC-P0410-PT-01	7.93074	14.4617	7.54689	16.0891
SER-SILU-CC-P0411-PT-01	13.2122	12.9108	4	10.8218
SER-SILU-CC-P0413-PT-01	10.1472	12.2255	6.24793	13.4552
SER-SILU-CC-P0414-PT-01	11.0028	13.6358	5.70044	14.0281
SER-SILU-CC-P0415-PT-01	12.8222	11.2342	4.75489	10.388
SER-SILU-CC-P0416-PT-01	12.1843	13.1146	5.52356	13.2793
SER-SILU-CC-P0417-PT-01	12.595	11.2894	3.70044	9.87498
SER-SILU-CC-P0418-PT-01	9.47371	15.9078	7.34873	16.7377
SER-SILU-CC-P0420-PT-01	12.647	10.983	3.16993	10.1662
SER-SILU-CC-P0421-PT-01	11.0327	13.3249	5.24793	13.747
SER-SILU-CC-P0422-PT-01	11.9043	11.0042	2	9.71596
SER-SILU-CC-P0423-PT-01	13.7927	11.7887	4	11.923
SER-SILU-CC-P0424-PT-01	9.77643	11.896	4.70044	12.0825
SER-SILU-CC-P0426-PT-01	11.823	12.3183	4.58496	12.4019
SER-SILU-CC-P0427-PT-01	12.6528	12.6048	3.16993	11.464
SER-SILU-CC-P0428-PT-01	12.4919	13.3933	5.04439	12.9108
SER-SILU-CC-P0429-PT-01	8.6865	13.3527	5.61471	14.5191
SER-SILU-CC-P0431-PT-01	13.3075	12.26	3.45943	11.5517
SER-SILU-CC-P0433-PT-01	13.1715	11.6542	0	9.57175
SER-SILU-CC-P0434-PT-01	10.851	12.5384	6.10852	13.1235
SER-SILU-CC-P0435-PT-01	11.6353	15.1683	6.64386	16.1388
SER-SILU-CC-P0436-PT-01	12.1286	12.1583	4.08746	11.8626
SER-SILU-CC-P0438-PT-01	12.9975	12.4645	6.18982	15.1151
SER-SILU-CC-P0439-PT-01	12.7421	13.5825	5.85798	14.1853
SER-SILU-CC-P0440-PT-01	10.8273	11.9737	4.75489	12.8893
SER-SILU-CC-P0441-PT-01	13.11	11.9661	2	11.9791
SER-SILU-CC-P0442-PT-01	11.7478	12.2538	3.32193	11.1636
SER-SILU-CC-P0443-PT-01	12.1482	12.7013	4.24793	12.2128
SER-SILU-CC-P0444-PT-01	12.3718	14.2603	5.42626	15.5128
SER-SILU-CC-P0446-PT-01	11.7603	13.1788	4.70044	12.1399
SER-SILU-CC-P0450-PT-01	12.5543	13.0363	5.61471	12.7723
SER-SILU-CC-P0451-PT-01	7.93664	11.0526	4.16993	12.25
SER-SILU-CC-P0452-PT-01	14.8061	11.2556	2.80735	9.99294

### Sheet: CPTAC-2
Sample ID	CXCL14 (mRNA expression (RNA Seq V2 RSEM UQ Log2))	MMP14 (mRNA expression (RNA Seq V2 RSEM UQ Log2))	FN1 (mRNA expression (RNA Seq V2 RSEM UQ Log2))
01CO001	12.4946	11.207	11.1836
01CO005	11.7628	11.007	10.9352
01CO006	11.7855	11.5859	12.1699
01CO008	11.9622	10.9679	9.7194
01CO013	12.7381	12.3707	12.1721
01CO014	11.3129	10.9069	9.66
01CO015	11.5897	11.3875	10.9622
01CO019	11.0688	11.3168	11.9658
01CO022	9.224	11.4893	11.4798
05CO002	9.3641	13.6273	15.7832
05CO003	5.8074	12.5911	15.983
05CO005	11.2952	12.3501	13.5872
05CO006	7.5999	12.2052	13.4273
05CO007	5.5236	13.7438	15.2804
05CO011	11.4914	12.4533	12.4094
05CO014	12.2685	12.0365	13.6981
05CO015	9.4717	12.3559	14.9496
05CO020	11.3348	12.6156	14.9565
05CO026	12.0748	12.5758	14.9282
05CO028	11.6515	10.6546	10.0265
05CO029	12.5211	9.7566	9.8106
05CO032	9.7649	11.9189	13.1867
05CO033	9.2432	12.5108	13.7807
05CO034	12.0182	12.0478	12.5699
05CO035	12.4991	12.6409	14.6823
05CO037	10.1085	13.1952	15.2526
05CO039	11.6411	11.332	9.4838
05CO041	7.2095	12.0032	12.9924
05CO044	8.9159	13.4058	15.5855
05CO047	10.585	11.5088	10.8122
05CO048	8.5469	12.3396	12.6691
05CO049	10.8925	11.9826	12.0624
05CO050	9.1396	10.9607	11.4226
05CO053	10.2372	11.0355	10.8234
05CO054	11.5826	11.0782	9.2143
05CO055	12.8975	12.3504	12.4971
06CO001	11.9784	11.7326	11.2064
06CO002	10.4252	12.9392	13.7997
09CO005	11.42	11.5798	12.7119
09CO006	11.5377	10.8533	11.1693
09CO008	11.7578	11.6569	13.8263
09CO011	11.4221	11.8333	11.4615
09CO013	10.0498	12.1621	14.2889
09CO014	12.1941	11.9819	14.3298
09CO015	12.8457	11.8202	11.9876
09CO018	11.664	11.676	10.1712
09CO019	13.1867	10.792	11.2384
09CO022	12.5125	10.8525	11.2276
11CO005	12.7093	12.3894	13.6861
11CO007	8.8074	11.3123	11.7591
11CO008	12.4476	12.5115	13.4175
11CO010	13.9165	12.2906	12.5932
11CO018	7.7748	13.2729	15.9
11CO019	8.3354	13.1299	15.2476
11CO020	12.4971	12.4128	12.976
11CO021	9.7004	13.3161	16.9793
11CO022	11.1824	11.8142	12.3337
11CO027	13.6439	11.7834	11.9215
11CO030	9.8719	12.5228	13.8829
11CO031	8.8517	11.0647	11.5976
11CO032	10.7895	11.5073	11.8773
11CO033	7.6366	13.2893	14.1543
11CO036	7.3038	12.2822	13.8231
11CO037	12.2874	11.1948	12.6457
11CO039	11.3576	10.9951	11.785
11CO042	11.3348	12.2279	13.5152
11CO043	10.4388	11.8455	13.073
11CO044	9.3061	13.0587	15.3363
11CO045	9.8392	13.4975	15.1515
11CO047	10.1972	13.3809	16.3232
11CO048	11.1724	13.4332	14.807
11CO051	9.3399	12.6933	14.0069
11CO052	10.749	12.3778	13.5167
11CO053	11.713	11.8891	12.8224
11CO054	11.5934	12.1523	12.9241
11CO057	11.2354	12.7288	16.5243
11CO058	12.5196	12.584	13.9269
11CO059	8.1898	11.0868	12.8317
11CO060	10.3608	11.5187	13.1115
11CO061	9.9643	12.2049	12.9825
11CO062	10.403	13.1413	14.229
11CO070	9.8376	12.2863	14.065
11CO072	12.7499	12.3174	14.7591
11CO077	12.5885	13.212	14.5895
11CO079	10.3197	12.168	14.1914
14CO002	11.4115	10.8146	10.2228
14CO003	10.1485	12.7093	14.1399
14CO005	11.543	11.6416	12.4001
15CO001	11.1904	12.7603	13.6597
15CO002	12.0269	12.7964	13.605
16CO002	12.0279	11.576	13.0828
16CO003	12.7387	12.1978	12.399
16CO006	10.7944	12.7192	13.4795
16CO011	13.5607	12.0512	12.7605
16CO012	10.3004	11.4752	12.8108
20CO001	10.4919	13.0893	14.7167
20CO003	7.9484	11.6046	12.1911
20CO004	10.8549	10.7499	10.0954
20CO007	11.5377	10.446	13.4239
21CO006	11.0444	11.7956	13.4916
21CO007	12.3526	11.1929	10.4168
22CO004	11.6479	10.7415	9.2264
22CO006	10.7903	12.7271	13.6982
24CO005	13.0442	12.7857	14.1596
27CO004	10.9114	13.2603	14.2513
