## Supplementary material for "CXCL14 suppresses the progression of colon cancer by regulating tumor epithelial-mesenchymal transition and tumor microenvironment": Supplementary data 5. Cross-analysis of top 1000 human CXCL14 colon-related genes and mouse colon cancer model enrichment analysis (GO).xlsx

### Sheet: mouse Subcutaneous tumor
ONTOLOGY	ID	Description	GeneRatio	BgRatio	GeneRatio	BgRatio	Enrichment	p.adjust	Count	pvalue
BP	GO:0006955	immune response	28/376	312/22871	0.0744681	0.0136417	5.45884	5.62133e-10	28	3.81107e-13
BP	GO:0006954	inflammatory response	25/376	314/22871	0.0664894	0.0137292	4.84292	4.72526e-08	25	9.61071e-11
BP	GO:0002376	immune system process	24/376	379/22871	0.0638298	0.0165712	3.85185	6.30326e-06	24	2.1367e-08
BP	GO:0007166	cell surface receptor signaling pathway	16/376	179/22871	0.0425532	0.00782651	5.43706	1.19119e-05	16	4.8455e-08
BP	GO:0006935	chemotaxis	13/376	119/22871	0.0345745	0.0052031	6.64498	1.78252e-05	13	8.45944e-08
BP	GO:0071346	cellular response to type II interferon	9/376	52/22871	0.0239362	0.00227362	10.5278	2.89888e-05	9	1.57227e-07
BP	GO:0070098	chemokine-mediated signaling pathway	8/376	43/22871	0.0212766	0.00188011	11.3167	7.12266e-05	8	4.34603e-07
BP	GO:0019886	antigen processing and presentation of exogenous peptide antigen via MHC class II	5/376	14/22871	0.0132979	0.000612129	21.724	0.000254712	5	2.07223e-06
BP	GO:0045060	negative thymic T cell selection	5/376	14/22871	0.0132979	0.000612129	21.724	0.000254712	5	2.07223e-06
BP	GO:0048247	lymphocyte chemotaxis	6/376	25/22871	0.0159574	0.00109309	14.5985	0.000280686	6	2.57945e-06
BP	GO:0002250	adaptive immune response	12/376	136/22871	0.0319149	0.00594639	5.3671	0.000280686	12	2.66413e-06
BP	GO:0002548	monocyte chemotaxis	6/376	30/22871	0.0159574	0.0013117	12.1654	0.000774404	6	8.06807e-06
BP	GO:0019882	antigen processing and presentation	7/376	46/22871	0.018617	0.00201128	9.2563	0.000820794	7	9.45999e-06
BP	GO:0070374	positive regulation of ERK1 and ERK2 cascade	13/376	185/22871	0.0345745	0.00808885	4.27434	0.000984714	13	1.26845e-05
BP	GO:0042110	T cell activation	6/376	34/22871	0.0159574	0.0014866	10.7342	0.00127498	6	1.72878e-05
BP	GO:0045086	positive regulation of interleukin-2 production	4/376	11/22871	0.0106383	0.000480958	22.119	0.00145176	4	2.16533e-05
BP	GO:0034341	response to type II interferon	5/376	22/22871	0.0132979	0.000961917	13.8243	0.00156846	5	2.44574e-05
BP	GO:0006936	muscle contraction	6/376	39/22871	0.0159574	0.00170522	9.35802	0.00240498	6	3.91319e-05
BP	GO:0030593	neutrophil chemotaxis	7/376	59/22871	0.018617	0.00257969	7.21678	0.00296192	7	5.02021e-05
BP	GO:0045672	positive regulation of osteoclast differentiation	5/376	26/22871	0.0132979	0.00113681	11.6975	0.00328335	5	5.78761e-05
BP	GO:0032496	response to lipopolysaccharide	10/376	133/22871	0.0265957	0.00581522	4.57347	0.00379029	10	7.19513e-05
BP	GO:0042102	positive regulation of T cell proliferation	7/376	63/22871	0.018617	0.00275458	6.75857	0.00391449	7	7.69629e-05
BP	GO:0090026	positive regulation of monocyte chemotaxis	4/376	16/22871	0.0106383	0.000699576	15.2068	0.00550099	4	0.000111885
BP	GO:0050852	T cell receptor signaling pathway	6/376	48/22871	0.0159574	0.00209873	7.60339	0.00618371	6	0.000129963
BP	GO:0032729	positive regulation of type II interferon production	6/376	50/22871	0.0159574	0.00218617	7.29926	0.0073173	6	0.000163709
BP	GO:0043547	positive regulation of GTPase activity	10/376	148/22871	0.0265957	0.00647108	4.10994	0.00758286	10	0.000174791
BP	GO:0071347	cellular response to interleukin-1	6/376	52/22871	0.0159574	0.00227362	7.01851	0.00859839	6	0.000204029
BP	GO:0010759	positive regulation of macrophage chemotaxis	4/376	19/22871	0.0106383	0.000830746	12.8057	0.00905546	4	0.000229156
BP	GO:0032753	positive regulation of interleukin-4 production	4/376	19/22871	0.0106383	0.000830746	12.8057	0.00905546	4	0.000229156
BP	GO:0071356	cellular response to tumor necrosis factor	7/376	75/22871	0.018617	0.00327926	5.6772	0.00905546	7	0.000233293

### Sheet: human colon tissue
ONTOLOGY	ID	Description	GeneRatio	BgRatio	GeneRatio	BgRatio		p.adjust	Count	pvalue
BP	GO:0002250	adaptive immune response	139/676	390/18940	0.205621	0.0205913	9.98581	3.4e-99	139	1.5e-102
BP	GO:0006955	immune response	104/676	409/18940	0.153846	0.0215945	7.12432	2e-56	104	1.8e-59
BP	GO:0050853	B cell receptor signaling pathway	44/676	98/18940	0.0650888	0.00517423	12.5794	5.8e-35	44	1.3e-37
BP	GO:0002377	immunoglobulin production	43/676	93/18940	0.0636095	0.00491024	12.9544	6.8e-35	43	1.8e-37
BP	GO:0050852	T cell receptor signaling pathway	34/676	103/18940	0.0502959	0.00543823	9.24858	1.3e-21	34	5.2e-24
BP	GO:0007166	cell surface receptor signaling pathway	49/676	248/18940	0.0724852	0.013094	5.53577	1.4e-20	49	6.2e-23
BP	GO:0042110	T cell activation	22/676	48/18940	0.0325444	0.00253432	12.8415	2.4e-17	22	1.2e-19
BP	GO:0050871	positive regulation of B cell activation	25/676	68/18940	0.0369822	0.00359029	10.3006	4.5e-17	25	2.6e-19
BP	GO:0006910	phagocytosis, recognition	24/676	69/18940	0.035503	0.00364308	9.7453	9.2e-16	24	6.2e-18
BP	GO:0006911	phagocytosis, engulfment	26/676	85/18940	0.0384615	0.00448786	8.57014	1.4e-15	26	1e-17
BP	GO:0032729	positive regulation of type II interferon production	23/676	76/18940	0.0340237	0.00401267	8.47906	1.3e-13	23	1e-15
BP	GO:0006958	complement activation, classical pathway	24/676	91/18940	0.035503	0.00480465	7.3893	9.4e-13	24	7.7e-15
BP	GO:0050870	positive regulation of T cell activation	13/676	30/18940	0.0192308	0.00158395	12.141	1e-09	13	9.3e-12
BP	GO:0031295	T cell costimulation	14/676	39/18940	0.0207101	0.00205913	10.0577	3.3e-09	14	3.1e-11
BP	GO:0042742	defense response to bacterium	28/676	190/18940	0.0414201	0.0100317	4.12893	1.8e-08	28	1.9e-10
BP	GO:0019722	calcium-mediated signaling	18/676	86/18940	0.0266272	0.00454065	5.86418	1e-07	18	1.1e-09
BP	GO:0042113	B cell activation	11/676	32/18940	0.0162722	0.00168955	9.6311	6.4e-07	11	7.2e-09
BP	GO:0046629	gamma-delta T cell activation	7/676	10/18940	0.010355	0.000527983	19.6124	6.6e-07	7	7.8e-09
BP	GO:0042102	positive regulation of T cell proliferation	14/676	58/18940	0.0207101	0.0030623	6.76291	9.2e-07	14	1.1e-08
BP	GO:0032743	positive regulation of interleukin-2 production	11/676	34/18940	0.0162722	0.00179514	9.06457	1.2e-06	11	1.5e-08
BP	GO:0045059	positive thymic T cell selection	7/676	11/18940	0.010355	0.000580781	17.8295	1.6e-06	7	2.1e-08
BP	GO:0030101	natural killer cell activation	9/676	24/18940	0.0133136	0.00126716	10.5067	5.1e-06	9	7.2e-08
BP	GO:0006954	inflammatory response	37/676	392/18940	0.0547337	0.0206969	2.64453	5.4e-06	37	7.9e-08
BP	GO:0032753	positive regulation of interleukin-4 production	9/676	26/18940	0.0133136	0.00137276	9.69845	1e-05	9	1.6e-07
BP	GO:0032496	response to lipopolysaccharide	18/676	127/18940	0.0266272	0.00670539	3.97102	3.7e-05	18	6.1e-07
BP	GO:0030217	T cell differentiation	10/676	39/18940	0.0147929	0.00205913	7.18404	4.7e-05	10	7.8e-07
BP	GO:0045060	negative thymic T cell selection	6/676	11/18940	0.00887574	0.000580781	15.2824	4.7e-05	6	8e-07
BP	GO:0002407	dendritic cell chemotaxis	7/676	17/18940	0.010355	0.000897571	11.5367	5.8e-05	7	1e-06
BP	GO:0030890	positive regulation of B cell proliferation	10/676	45/18940	0.0147929	0.00237592	6.22617	0.00016	10	3.2e-06
BP	GO:0042100	B cell proliferation	10/676	45/18940	0.0147929	0.00237592	6.22617	0.00016	10	3.2e-06
BP	GO:0060326	cell chemotaxis	12/676	66/18940	0.0177515	0.00348469	5.09414	0.00016	12	3.3e-06
BP	GO:0050862	positive regulation of T cell receptor signaling pathway	6/676	14/18940	0.00887574	0.000739176	12.0076	0.00023	6	4.8e-06
BP	GO:0097190	apoptotic signaling pathway	12/676	71/18940	0.0177515	0.00374868	4.73539	0.00034	12	7.2e-06
BP	GO:0006968	cellular defense response	10/676	49/18940	0.0147929	0.00258712	5.71791	0.00034	10	7.3e-06
BP	GO:0097028	dendritic cell differentiation	6/676	15/18940	0.00887574	0.000791975	11.2071	0.00034	6	7.7e-06
BP	GO:0038095	Fc-epsilon receptor signaling pathway	7/676	23/18940	0.010355	0.00121436	8.52714	0.00044	7	1.1e-05
BP	GO:0070233	negative regulation of T cell apoptotic process	5/676	10/18940	0.00739645	0.000527983	14.0089	0.0005	5	1.2e-05
BP	GO:0007267	cell-cell signaling	22/676	219/18940	0.0325444	0.0115628	2.81457	0.00051	22	1.3e-05
BP	GO:0045954	positive regulation of natural killer cell mediated cytotoxicity	7/676	24/18940	0.010355	0.00126716	8.17184	0.00056	7	1.5e-05
BP	GO:0019221	cytokine-mediated signaling pathway	17/676	147/18940	0.0251479	0.00776135	3.24015	0.00076	17	2e-05
BP	GO:0007204	positive regulation of cytosolic calcium ion concentration	17/676	149/18940	0.0251479	0.00786695	3.19666	0.00089	17	2.4e-05
BP	GO:0006935	chemotaxis	14/676	108/18940	0.0207101	0.00570222	3.63193	0.0011	14	3e-05
BP	GO:0006959	humoral immune response	10/676	58/18940	0.0147929	0.0030623	4.83065	0.0012	10	3.5e-05
BP	GO:0050850	positive regulation of calcium-mediated signaling	6/676	20/18940	0.00887574	0.00105597	8.40533	0.0017	6	5.1e-05
BP	GO:0007155	cell adhesion	34/676	459/18940	0.0502959	0.0242344	2.07539	0.0017	34	5.2e-05
BP	GO:0050731	positive regulation of peptidyl-tyrosine phosphorylation	12/676	87/18940	0.0177515	0.00459345	3.86452	0.0019	12	5.9e-05
BP	GO:0006909	phagocytosis	10/676	62/18940	0.0147929	0.0032735	4.51899	0.002	10	6.3e-05
BP	GO:0070374	positive regulation of ERK1 and ERK2 cascade	20/676	210/18940	0.0295858	0.0110876	2.66836	0.0021	20	6.7e-05
BP	GO:0032760	positive regulation of tumor necrosis factor production	13/676	102/18940	0.0192308	0.00538543	3.57089	0.0021	13	6.9e-05
BP	GO:0002503	peptide antigen assembly with MHC class II protein complex	5/676	14/18940	0.00739645	0.000739176	10.0063	0.0026	5	8.7e-05
BP	GO:0045580	regulation of T cell differentiation	5/676	14/18940	0.00739645	0.000739176	10.0063	0.0026	5	8.7e-05
BP	GO:0032735	positive regulation of interleukin-12 production	8/676	42/18940	0.0118343	0.00221753	5.33671	0.003	8	0.0001
BP	GO:0032755	positive regulation of interleukin-6 production	12/676	93/18940	0.0177515	0.00491024	3.61519	0.0033	12	0.00011
BP	GO:0002381	immunoglobulin production involved in immunoglobulin-mediated immune response	5/676	15/18940	0.00739645	0.000791975	9.33925	0.0036	5	0.00013
BP	GO:0009617	response to bacterium	13/676	109/18940	0.0192308	0.00575502	3.34157	0.0038	13	0.00014
BP	GO:0070098	chemokine-mediated signaling pathway	10/676	68/18940	0.0147929	0.00359029	4.12026	0.0039	10	0.00014
BP	GO:0018108	peptidyl-tyrosine phosphorylation	15/676	140/18940	0.0221893	0.00739176	3.0019	0.004	15	0.00015
BP	GO:0030183	B cell differentiation	11/676	83/18940	0.0162722	0.00438226	3.7132	0.0046	11	0.00017
BP	GO:0051056	regulation of small GTPase mediated signal transduction	13/676	115/18940	0.0192308	0.00607181	3.16722	0.006	13	0.00023
BP	GO:0045582	positive regulation of T cell differentiation	7/676	36/18940	0.010355	0.00190074	5.4479	0.0061	7	0.00024
BP	GO:0002827	positive regulation of T-helper 1 type immune response	4/676	10/18940	0.00591716	0.000527983	11.2071	0.0068	4	0.00028
BP	GO:2000563	positive regulation of CD4-positive, alpha-beta T cell proliferation	4/676	10/18940	0.00591716	0.000527983	11.2071	0.0068	4	0.00028
BP	GO:0030168	platelet activation	9/676	61/18940	0.0133136	0.0032207	4.13377	0.0069	9	0.00029
BP	GO:0007229	integrin-mediated signaling pathway	11/676	89/18940	0.0162722	0.00469905	3.46287	0.0075	11	0.00032
BP	GO:2000406	positive regulation of T cell migration	5/676	18/18940	0.00739645	0.00095037	7.78271	0.0076	5	0.00033
BP	GO:0032757	positive regulation of interleukin-8 production	9/676	62/18940	0.0133136	0.0032735	4.06709	0.0076	9	0.00033
BP	GO:0019886	antigen processing and presentation of exogenous peptide antigen via MHC class II	6/676	28/18940	0.00887574	0.00147835	6.0038	0.0088	6	0.00039
BP	GO:0001771	immunological synapse formation	4/676	11/18940	0.00591716	0.000580781	10.1883	0.0092	4	0.00043
BP	GO:0002456	T cell mediated immunity	4/676	11/18940	0.00591716	0.000580781	10.1883	0.0092	4	0.00043
BP	GO:0033089	positive regulation of T cell differentiation in thymus	4/676	11/18940	0.00591716	0.000580781	10.1883	0.0092	4	0.00043
BP	GO:0045577	regulation of B cell differentiation	4/676	11/18940	0.00591716	0.000580781	10.1883	0.0092	4	0.00043
BP	GO:0016064	immunoglobulin mediated immune response	5/676	19/18940	0.00739645	0.00100317	7.37309	0.0092	5	0.00044
BP	GO:0030889	negative regulation of B cell proliferation	5/676	19/18940	0.00739645	0.00100317	7.37309	0.0092	5	0.00044
BP	GO:0046777	protein autophosphorylation	16/676	172/18940	0.0236686	0.00908131	2.6063	0.0095	16	0.00045
BP	GO:0007159	leukocyte cell-cell adhesion	6/676	29/18940	0.00887574	0.00153115	5.79678	0.0096	6	0.00048
BP	GO:0032715	negative regulation of interleukin-6 production	9/676	65/18940	0.0133136	0.00343189	3.87938	0.0096	9	0.00048
BP	GO:0032733	positive regulation of interleukin-10 production	7/676	40/18940	0.010355	0.00211193	4.90311	0.0096	7	0.00048

### Sheet: Common
ID	Common Pathway	In mouse subcutaneous				In human colon tissue
		Enrichment	p.adjust	Count		Enrichment	p.adjust	Count
1	immune response	5.45884	5.62133e-10	28		7.12432	2e-56	104
2	inflammatory response	4.84292	4.72526e-08	25		2.64453	5.4e-06	37
3	cell surface receptor signaling pathway	5.43706	1.19119e-05	16		5.53577	1.4e-20	49
4	chemotaxis	6.64498	1.78252e-05	13		3.63193	0.0011	14
5	chemokine-mediated signaling pathway	11.3167	7.12266e-05	8		4.12026	0.0039	10
6	antigen processing and presentation of exogenous peptide antigen via MHC class II	21.724	0.000254712	5		6.0038	0.0088	6
7	negative thymic T cell selection	21.724	0.000254712	5		15.2824	4.7e-05	6
8	adaptive immune response	5.3671	0.000280686	12		9.98581	3.4e-99	139
9	positive regulation of ERK1 and ERK2 cascade	4.27434	0.000984714	13		2.66836	0.0021	20
10	T cell activation	10.7342	0.00127498	6		12.8415	2.4e-17	22
11	positive regulation of interleukin-2 production	22.119	0.00145176	4		9.06457	1.2e-06	11
12	response to lipopolysaccharide	4.57347	0.00379029	10		3.97102	3.7e-05	18
13	positive regulation of T cell proliferation	6.75857	0.00391449	7		6.76291	9.2e-07	14
14	T cell receptor signaling pathway	7.60339	0.00618371	6		9.24858	1.3e-21	34
15	positive regulation of type II interferon production	7.29926	0.0073173	6		8.47906	1.3e-13	23
16	positive regulation of interleukin-4 production	12.8057	0.00905546	4		9.69845	1e-05	9
