## Supplementary material for "CXCL14 suppresses the progression of colon cancer by regulating tumor epithelial-mesenchymal transition and tumor microenvironment": Supplementary data 6. Cross-analysis of top 1000 human CXCL14 colon-related genes and mouse colon cancer model enrichment analysis (KEGG).xlsx

### Sheet: Mouse Subcutaneous tumor data
KEGG Pathway Term ID	KEGG Pathway Term Desc	GeneRatio	BgRatio	enrichment	Q value	P value
5340	Primary immunodeficiency	6/46	36/8491	30.7645	3.95e-06	3.11e-08
5133	Pertussis	7/46	76/8491	17.0014	6.38e-06	1.41e-07
5150	Staphylococcus aureus infection	8/46	115/8491	12.8408	6.38e-06	1.51e-07
4658	Th1 and Th2 cell differentiation	7/46	87/8491	14.8518	9.88e-06	3.6e-07
4612	Antigen processing and presentation	7/46	88/8491	14.6831	9.88e-06	3.89e-07
5322	Systemic lupus erythematosus	8/46	142/8491	10.3993	1.62e-05	7.66e-07
4061	Viral protein interaction with cytokine and cytokine receptor	7/46	102/8491	12.6677	1.7e-05	1.07e-06
5142	Chagas disease (American trypanosomiasis)	7/46	102/8491	12.6677	1.7e-05	1.07e-06
4060	Cytokine-cytokine receptor interaction	10/46	295/8491	6.25718	4.17e-05	2.96e-06
4610	Complement and coagulation cascades	6/46	93/8491	11.9088	0.000123	9.66e-06
5321	Inflammatory bowel disease (IBD)	5/46	60/8491	15.3822	0.00017	1.63e-05
4659	Th17 cell differentiation	6/46	102/8491	10.8581	0.00017	1.65e-05
4660	T cell receptor signaling pathway	6/46	103/8491	10.7526	0.00017	1.74e-05
5140	Leishmaniasis	5/46	69/8491	13.3759	0.000294	3.24e-05
5152	Tuberculosis	7/46	178/8491	7.25904	0.000359	4.24e-05
4672	Intestinal immune network for IgA production	4/46	42/8491	17.5797	0.000576	7.26e-05
5323	Rheumatoid arthritis	5/46	86/8491	10.7318	0.0007	9.37e-05
4640	Hematopoietic cell lineage	5/46	94/8491	9.81846	0.00100944	0.000143
5145	Toxoplasmosis	5/46	108/8491	8.54569	0.00176613	0.000275
5310	Asthma	3/46	24/8491	23.0734	0.00176613	0.000278
5330	Allograft rejection	4/46	61/8491	12.1041	0.00189887	0.000314
4940	Type I diabetes mellitus	4/46	68/8491	10.8581	0.00275148	0.000477
4062	Chemokine signaling pathway	6/46	197/8491	5.62194	0.00345015	0.000625
5020	Prion diseases	3/46	33/8491	16.7806	0.00383431	0.000725
5164	Influenza A	5/46	163/8491	5.66218	0.00904129	0.00177978
5166	Human T-cell leukemia virus 1 infection	6/46	244/8491	4.53902	0.00924323	0.00189232

### Sheet: human colon data
	Term	GeneRatio	BgRatio	p-value	p-adj
ko05340	Primary immunodeficiency	18/301	36/7971	7.2e-17	1.8e-14
ko04660	T cell receptor signaling pathway	23/301	101/7971	1.8e-12	2e-10
ko04672	Intestinal immune network for IgA production	16/301	45/7971	2.8e-12	2e-10
ko04640	Hematopoietic cell lineage	22/301	94/7971	3.1e-12	2e-10
ko04659	Th17 cell differentiation	23/301	106/7971	5.4e-12	2.4e-10
ko04514	Cell adhesion molecules	27/301	148/7971	5.7e-12	2.4e-10
ko04658	Th1 and Th2 cell differentiation	21/301	90/7971	1.1e-11	3.8e-10
ko04060	Cytokine-cytokine receptor interaction	38/301	296/7971	2e-11	6.3e-10
ko04662	B cell receptor signaling pathway	17/301	82/7971	7.2e-09	2e-07
ko05321	Inflammatory bowel disease	13/301	63/7971	4.7e-07	1.2e-05
ko04064	NF-kappa B signaling pathway	16/301	100/7971	8.7e-07	2e-05
ko05217	Basal cell carcinoma	12/301	63/7971	3.2e-06	6.8e-05
ko04061	Viral protein interaction with cytokine and cytokine receptor	15/301	99/7971	3.9e-06	7.7e-05
ko04650	Natural killer cell mediated cytotoxicity	17/301	126/7971	4.6e-06	8.3e-05
ko04062	Chemokine signaling pathway	21/301	189/7971	8.2e-06	0.00014
ko05320	Autoimmune thyroid disease	10/301	50/7971	1.4e-05	0.00022
ko05235	PD-L1 expression and PD-1 checkpoint pathway in cancer	13/301	89/7971	2.6e-05	0.00039
ko05330	Allograft rejection	8/301	35/7971	3.6e-05	0.00052
ko05416	Viral myocarditis	10/301	57/7971	4.5e-05	0.00061
ko05310	Asthma	7/301	28/7971	6.1e-05	0.00078
ko05322	Systemic lupus erythematosus	9/301	51/7971	0.0001	0.0013
ko05323	Rheumatoid arthritis	12/301	89/7971	0.00012	0.0013
ko04940	Type I diabetes mellitus	8/301	41/7971	0.00012	0.0013
ko05169	Epstein-Barr virus infection	19/301	197/7971	0.00015	0.0016
ko04670	Leukocyte transendothelial migration	13/301	111/7971	0.00026	0.0027
ko04916	Melanogenesis	12/301	101/7971	0.0004	0.0039
ko05332	Graft-versus-host disease	7/301	39/7971	0.00055	0.0052
ko05166	Human T-cell leukemia virus 1 infection	19/301	220/7971	0.00063	0.0058
ko04380	Osteoclast differentiation	13/301	127/7971	0.00097	0.0083
ko04072	Phospholipase D signaling pathway	14/301	143/7971	0.00098	0.0083
ko04612	Antigen processing and presentation	9/301	70/7971	0.0012	0.0098

### Sheet: Common enriched pathway
ID	Common Pathway	mouse Subcutaneous tumor Data				human
	Pathway	Enrichment	p.adjust	Count		Enrichment	p.adjust	Count
1	Primary immunodeficiency	30.7645	3.95e-06	6		13.2409	1.8e-14	18
2	Th1 and Th2 cell differentiation	14.8518	9.88e-06	7		6.17907	3.8e-10	21
3	Antigen processing and presentation	14.6831	9.88e-06	7		3.40479	0.0098	9
4	Systemic lupus erythematosus	10.3993	1.62e-05	8		4.67325	0.0013	9
5	Viral protein interaction with cytokine and cytokine receptor	12.6677	1.7e-05	7		4.01238	7.7e-05	15
6	Chagas disease (American trypanosomiasis)	12.6677	1.7e-05	7		2.62195	0.034	10
7	Cytokine-cytokine receptor interaction	6.25718	4.17e-05	10		3.39968	6.3e-10	38
8	Inflammatory bowel disease (IBD)	15.3822	0.00017	5		5.46448	1.2e-05	13
9	Th17 cell differentiation	10.8581	0.00017	6		5.74604	2.4e-10	23
10	T cell receptor signaling pathway	10.7526	0.00017	6		6.03049	2e-10	23
11	Leishmaniasis	13.3759	0.000294	5		3.22075	0.014	9
12	Intestinal immune network for IgA production	17.5797	0.000576	4		9.41573	2e-10	16
13	Rheumatoid arthritis	10.7318	0.0007	5		3.57057	0.0013	12
14	Hematopoietic cell lineage	9.81846	0.00100944	5		6.19785	2e-10	22
15	Toxoplasmosis	8.54569	0.00176613	5		2.67247	0.02	11
16	Asthma	23.0734	0.00176613	3		6.62043	0.00078	7
17	Allograft rejection	12.1041	0.00189887	4		6.05297	0.00052	8
18	Type I diabetes mellitus	10.8581	0.00275148	4		5.16717	0.0013	8
19	Chemokine signaling pathway	5.62194	0.00345015	6		2.94241	0.00014	21
20	Human T-cell leukemia virus 1 infection	4.53902	0.00924323	6		2.28706	0.0058	19
21	Graft-versus-host disease	9.7151	0.0166929	3		4.75313	0.0052	7
